# Myeloid subpopulations correlate with responsiveness to therapy in a prospective, longitudinal study on RA patients

**DOI:** 10.64898/2026.11.02.26367113

**Authors:** Mohammad D. Khan, Matthew Dapas, Salina T. Dominguez, Tyler Therron, Kathleen Aren, Mary Carns, Hadijat M. Makinde, Yidan Wang, Samuel D. Dowling, Richard M. Pope, Arthur M. Mandelin, Eric M. Ruderman, Joan M. Bathon, Laura B. Geraldino-Pardilla, Lutfiyya N. Mohammed, Anh Chung, John F. Seagrist, Ruth Misha, Yvonne C. Lee, Carla M. Cuda, Deborah R. Winter, Harris Perlman

## Abstract

**Background:** Rheumatoid arthritis (RA) is an autoimmune disease associated with the destruction of cartilage and bone, increased risk of cardiovascular disease and a higher mortality rate. Despite the many therapies that exist for RA, there is little information to guide selection of the most effective treatment for an individual patient. Ultrasound-guided synovial biopsies have created an opportunity to investigate the target tissue. While a number of studies have characterized the stromal and immune cell populations using single-cell technology on synovial biopsy samples, here we performed a longitudinal study, where we collected comprehensive clinical data over a one-year period on each patient in the process of changing their therapy.

**Methods:** Samples from minimally invasive, ultrasound-guided synovial biopsies were collected from RA patients at baseline prior to start of a new therapy and 4-6-week follow-up under IRB-approved protocols with informed consent. Comprehensive clinical data from each appointment were recorded into a shared REDCap database. Failure to respond to therapy was based on clinical disease activity index (CDAI) for RA after 12-18 weeks post therapy. Biopsied samples were dissociated, enriched for CD45⁺ or CD45⁺CD11b⁺ cells, and processed on the 10X Genomics Chromium platform to generate libraries for single-cell RNA sequencing with cell-surface protein detection (CITE-seq). Spatial transcriptomics were performed on formalin-fixed paraffin embedded sections analyzed with 10X Xenium and NanoString CosMx.

**Results:** We performed CITE-seq analysis on ∼38,000 CD45+ synovial cells isolated from 17 patients who failed a conventional or biologic DMARD and planned to change therapy. We then subclustered on the myeloid population to reveal 12 myeloid subpopulations that consist of macrophages (n = 8), Osteoclast-like cells, DCs (n = 2) and proliferating cells. The proportion of cDCs was significantly higher in responders, while the proportion of macrophages was significantly lower in responders. The proportion of *ISG15^+^*and *THBS1^+^*macrophages were enriched in the non-responder patients. Spatial transcriptomics revealed that *ISG15^+^* macrophages were preferentially localized to the synovial lining, while the *THBS1^+^* macrophages are likely interacting with lymphoid cells within the sublining tissue.

**Conclusions:** These data are among the first to prospectively profile macrophage populations as predictors of response to therapy. Future studies are required to verify whether myeloid subpopulation associations hold across specific therapies.
