## Supplemental Table 1 for "Myeloid subpopulations correlate with responsiveness to therapy in a prospective, longitudinal study on RA patients"

### Sheet: Sheet1
Supplemental Table 1. ADT Panel for CITE-seq by Sample
antibody_probe	RA01_B	RA02_B	RA03_B	RA04_B	RA05_B	RA06_B	RA07_B	RA07_F	RA08_B	RA09_B	RA10_B	RA10_F	RA11_B	RA12_B	RA12_F	RA13_B	RA14_B	RA14_F	RA15_F	RA16_F	RA17_B
anti-human_CD101																X					X
anti-human_CD107a												X				X			X		X
anti-human_CD109																X			X		X
anti-human_CD112										X				X		X			X		X
anti-human_CD115																X					X
anti-human_CD116																X					X
anti-human_CD119							X	X		X	X	X		X	X	X			X		X
anti-human_CD11a												X		X		X			X		X
anti-human_CD11b						X	X	X	X	X	X	X		X	X	X			X	X	X
anti-human_CD11c						X	X	X	X	X	X	X		X	X	X			X	X	X
anti-human_CD122																X					X
anti-human_CD123						X	X	X	X	X	X	X		X	X	X			X	X	X
anti-human_CD127						X	X	X	X	X	X	X		X	X	X			X	X	X
anti-human_CD13						X		X		X	X					X			X		X
anti-human_CD131														X		X					X
anti-human_CD134								X								X			X		X
anti-human_CD137																X			X		X
anti-human_CD14						X	X	X	X	X	X	X		X	X	X			X	X	X
anti-human_CD141									X	X		X		X	X	X			X	X	X
anti-human_CD142																X					X
anti-human_CD146						X	X	X	X	X		X		X	X	X			X	X	X
anti-human_CD150												X				X					X
anti-human_CD151																X			X		X
anti-human_CD152						X	X	X	X	X	X					X			X	X	X
anti-human_CD154										X		X		X	X	X			X		X
anti-human_CD155												X		X	X	X			X		X
anti-human_CD158																X					X
anti-human_CD158e1												X				X			X		X
anti-human_CD16						X	X	X	X	X	X	X		X	X	X			X	X	X
anti-human_CD161							X				X					X			X		X
anti-human_CD162														X	X	X					X
anti-human_CD163												X		X	X	X			X		X
anti-human_CD169						X	X	X	X	X	X	X		X	X	X			X	X	X
anti-human_CD172a						X		X								X			X		X
anti-human_CD18						X	X	X		X	X					X			X		X
anti-human_CD183								X			X				X	X			X		X
anti-human_CD185														X	X	X			X		X
anti-human_CD19						X	X	X	X	X	X	X		X	X	X			X	X	X
anti-human_CD192						X	X	X	X	X	X	X		X	X	X			X	X	X
anti-human_CD194														X		X			X		X
anti-human_CD195						X	X			X	X				X	X			X	X	X
anti-human_CD196											X					X			X	X	X
anti-human_CD1c						X	X	X	X	X	X	X		X	X	X			X	X	X
anti-human_CD2						X	X		X	X	X					X				X	X
anti-human_CD20						X	X	X	X	X	X	X		X	X	X			X	X	X
anti-human_CD200																X					X
anti-human_CD21								X	X		X	X		X		X			X		X
anti-human_CD22									X		X	X		X	X	X			X		X
anti-human_CD223						X	X	X	X	X	X	X				X			X	X	X
anti-human_CD226						X	X	X	X							X			X		X
anti-human_CD23																X					X
anti-human_CD24												X				X					X
anti-human_CD244														X		X			X		X
anti-human_CD25						X	X	X	X	X	X	X		X	X	X			X	X	X
anti-human_CD26											X	X		X	X	X			X		X
anti-human_CD267											X					X					X
anti-human_CD268												X				X			X		X
anti-human_CD27												X		X	X	X			X		X
anti-human_CD270						X		X	X	X	X					X			X		X
anti-human_CD272																X			X		X
anti-human_CD274																X					X
anti-human_CD275																X					X
anti-human_CD279						X	X	X	X	X	X	X		X	X	X			X	X	X
anti-human_CD28						X	X	X		X	X	X		X	X	X			X	X	X
anti-human_CD29						X			X		X			X	X	X			X		X
anti-human_CD3						X	X	X	X	X	X	X		X	X	X			X	X	X
anti-human_CD303												X			X	X			X		X
anti-human_CD304								X				X				X			X		X
anti-human_CD305												X		X	X	X			X		X
anti-human_CD31						X	X	X	X	X	X	X		X	X	X			X	X	X
anti-human_CD319												X				X					X
anti-human_CD32																X					X
anti-human_CD328																X					X
anti-human_CD33						X	X	X	X	X	X	X		X	X	X			X	X	X
anti-human_CD335									X							X			X	X	X
anti-human_CD35												X				X					X
anti-human_CD352																X					X
anti-human_CD354																X			X		X
anti-human_CD36							X					X		X	X	X			X		X
anti-human_CD37																X					X
anti-human_CD38						X	X	X	X	X	X			X		X			X	X	X
anti-human_CD39												X			X	X			X		X
anti-human_CD4						X	X	X	X	X	X	X		X	X	X			X	X	X
anti-human_CD40						X	X	X	X	X	X	X		X	X	X			X	X	X
anti-human_CD41										X	X	X		X	X	X			X		X
anti-human_CD42b																X			X		X
anti-human_CD43							X	X		X	X			X	X	X			X		X
anti-human_CD45						X	X	X	X	X	X	X		X	X	X			X	X	X
anti-human_CD45RA									X			X				X			X		X
anti-human_CD45RO						X	X	X	X	X	X	X		X	X	X			X	X	X
anti-human_CD47						X	X	X	X	X	X	X		X	X	X			X	X	X
anti-human_CD48								X		X	X	X		X	X	X			X	X	X
anti-human_CD49a																X			X		X
anti-human_CD49b							X	X	X	X	X					X			X		X
anti-human_CD49d												X		X	X	X			X		X
anti-human_CD5																X					X
anti-human_CD52						X	X	X	X	X	X	X		X	X	X			X	X	X
anti-human_CD54										X		X		X	X	X			X		X
anti-human_CD55						X	X	X	X	X	X	X		X	X	X			X	X	X
anti-human_CD56						X	X	X	X	X	X	X		X	X	X			X	X	X
anti-human_CD57_Recombinant												X				X			X		X
anti-human_CD58																X					X
anti-human_CD61							X									X			X		X
anti-human_CD62L							X				X					X			X	X	X
anti-human_CD62P												X				X			X		X
anti-human_CD63						X	X				X	X			X	X			X		X
anti-human_CD64												X		X	X	X			X		X
anti-human_CD69						X	X	X		X	X	X		X	X	X			X		X
anti-human_CD7						X	X	X		X	X	X		X	X	X			X		X
anti-human_CD71						X	X	X	X	X	X	X		X	X	X			X	X	X
anti-human_CD72														X	X	X			X		X
anti-human_CD73																X					X
anti-human_CD74																X					X
anti-human_CD79b								X								X					X
anti-human_CD8						X	X	X	X	X	X	X		X	X	X			X	X	X
anti-human_CD81															X	X			X		X
anti-human_CD82																X					X
anti-human_CD83						X	X	X	X	X	X	X				X			X	X	X
anti-human_CD84																X					X
anti-human_CD85j												X		X	X	X			X		X
anti-human_CD86							X	X		X	X	X		X	X	X			X		X
anti-human_CD88																X					X
anti-human_CD9																X			X		X
anti-human_CD93										X		X		X	X	X			X	X	X
anti-human_CD94																X					X
anti-human_CD95						X	X	X	X	X	X	X		X	X	X			X	X	X
anti-human_CD99																X					X
anti-human_CLEC12A												X				X			X		X
anti-human_CLEC1B																X					X
anti-human_CX3CR1												X		X	X	X			X		X
anti-human_FCER1alpha																X					X
anti-human_GPR56																X					X
anti-human_HLA_A_B_C						X	X	X	X	X	X	X		X	X	X			X	X	X
anti-human_HLA_DR_DP_DQ																X			X		X
anti-human_HLA-DR						X	X	X	X	X	X	X		X	X	X			X	X	X
anti-human_Ig_lightchain_kappa																X			X		X
anti-human_Ig_lightchain_lambda														X		X					X
anti-human_IgD							X	X	X		X	X				X			X	X	X
anti-human_IgE												X			X	X			X		X
anti-human_IgM							X	X	X	X		X		X		X			X	X	X
anti-human_KLRG1								X								X					X
anti-human_LOX-1												X				X			X		X
anti-human_mouse_CD49f							X	X			X	X				X			X		X
anti-human_mouse_integrin_beta7																X			X		X
anti-human_mouse_rat_CD278							X	X	X	X	X	X			X	X			X		X
anti-human_NKp80																X					X
anti-Human_Podoplanin						X	X	X	X	X	X	X		X	X	X			X	X	X
anti-human_TCR_alpha-beta																X			X		X
anti-human_TCR_Valpha7.2																X					X
anti-human_TCR_Vdelta2																X					X
anti-human_TIGIT						X	X	X	X	X	X			X	X	X			X	X	X
anti-mouse_human_CD44							X				X	X		X	X	X			X	X	X
Armenian_Hamster_IgG_Isotype_Ctrl										X	X					X			X		X
Hu_CD103_Integrin_alphaE						X	X	X	X	X	X	X		X	X	X			X	X	X
Hu_CD314												X		X	X	X			X		X
Mouse_IgG1_kappa_isotype_Ctrl							X	X	X	X	X					X			X		X
Mouse_IgG2a_kappa_isotype_Ctrl						X	X	X	X	X	X	X		X	X	X			X	X	X
Mouse_IgG2b_kappa_isotype_Ctrl						X	X	X	X	X	X	X		X	X	X			X	X	X
Rat_IgG1_kappa_isotype_Ctrl						X									X	X					X
Rat_IgG1_lambda_Isotype_Ctrl								X								X					X
Rat_IgG2a_kappa_Isotype_Ctrl							X			X	X				X	X			X		X
Rat_IgG2b_kappa_Isotype_Ctrl							X	X			X	X		X	X	X			X		X
Rat_IgG2c_kappa_Isotype_Ctrl							X	X	X		X					X			X		X
