## Supplemental Table 2 for "Myeloid subpopulations correlate with responsiveness to therapy in a prospective, longitudinal study on RA patients"

### Sheet: in
Supplemental Table 2. Quality Control of Single-Cell RNA-seq Samples Before and After Filtering
sample_name	ADT_status	raw_cell_counts	cell_counts_after_filtering	cells_removed	percent_cells_retained	percent_cells_removed	median_nCount_before	median_nCount_after	median_nFeature_before	median_nFeature_after	median_percent_mt_before	median_percent_mt_after	median_percent_ribo_before	median_percent_ribo_after
RA01_B	No	5231	4565	666	87.3	12.7	3644	3754	1119	1130	2.60085	2.51856	37.2589	38.8889
RA02_B	No	6069	5397	672	88.9	11.1	2986	3036	961	969	3.02532	2.96548	23.7858	25.5507
RA03_B	No	4128	3616	512	87.6	12.4	1756	1752.5	668	658.5	3.63636	3.39927	29.5376	32.3939
RA04_B	No	1529	1384	145	90.5	9.5	3225	3132	820	790	0.894055	0.789765	47.686	48.4623
RA05_B	No	1799	1482	317	82.4	17.6	6284	6770	1994	2082	4.55781	4.51506	22.7554	27.065
RA06_B	Yes	1368	1069	299	78.1	21.9	7376	8206	2201.5	2330	6.98472	7.32283	20.4604	23.3448
RA07_B	Yes	2762	1892	870	68.5	31.5	21888	25421.5	4441.5	4802	7.45927	7.38773	8.11056	9.49642
RA07_F	Yes	4795	3228	1567	67.3	32.7	14365	17064	3383	3714	6.97761	6.31433	8.44156	9.46055
RA08_B	Yes	321	179	142	55.8	44.2	8616	23688	1815	3390	1.7951	2.25413	3.10676	4.85259
RA09_B	Yes	728	434	294	59.6	40.4	4526.5	6225.5	1747	2231	8.16555	5.82239	12.7555	18.5725
RA10_B	Yes	5715	4541	1174	79.5	20.5	5468	6008	1769	1870	5.24161	5.26565	24.488	27.9409
RA10_F	Yes	886	471	415	53.2	46.8	4385	7079	1660	2291	3.26804	4.31503	13.8962	28.2209
RA11_B	No	295	245	50	83.1	16.9	6890	7206	2420	2467	4.37543	4.51687	22.8048	24.8651
RA12_B	Yes	475	444	31	93.5	6.5	4421	4137.5	1776	1629	4.43649	4.43269	26.877	27.5194
RA12_F	Yes	278	208	70	74.8	25.2	6505.5	7044.5	2255.5	2194.5	5.07714	4.65159	20.8963	25.1694
RA13_B	Yes	3618	3385	233	93.6	6.4	1740.5	1781	742	750	1.21193	1.13537	1.96314	1.73092
RA14_B	No	74	55	19	74.3	25.7	2226	3707	776.5	947	2.75905	2.91971	33.4857	34.9339
RA14_F	No	227	194	33	85.5	14.5	4233	4458	1842	1891	8.37557	8.1678	9.91791	10.0054
RA15_F	Yes	5729	4470	1259	78	22	10379	11876.5	3000	3253	7.15789	6.92182	9.77547	10.528
RA16_F	Yes	155	74	81	47.7	52.3	4409	7594	1268	2501.5	3.66065	4.58527	14.99	24.1352
RA17_B	Yes	309	126	183	40.8	59.2	256	536.5	184	367	10.451	5.04335	3.09989	5.72187
