## Supplemental Table 3 for "Myeloid subpopulations correlate with responsiveness to therapy in a prospective, longitudinal study on RA patients"

### Sheet: Sheet1
Supplementary Table 3. List of genes in Xenium panel (108 genes overlapping CosMx probe set)
Gene	In CosMx panel
SPP1	Yes
CCL19	Yes
G0S2	Yes
CXCL10	Yes
FABP4	Yes
MS4A1	Yes
CXCL11	No
TIMD4	No
CXCL9	Yes
TOP2A	Yes
CCL18	Yes
CLEC5A	Yes
LPL	No
IGHM	Yes
CXCL13	Yes
CXCL3	No
MZB1	Yes
HBEGF	No
CCL13	Yes
JCHAIN	Yes
CD36	Yes
CCL8	Yes
MARCO	Yes
MT1X	Yes
CD79A	Yes
LAMP3	Yes
FCER1A	No
IL1B	Yes
S100A12	No
STMN1	Yes
VSIG4	No
CD8A	Yes
APOE	Yes
MT1E	No
GZMB	Yes
FABP5	Yes
HTRA1	No
FCGR3A	No
NCF1	No
IL1R2	Yes
CD1C	Yes
LYVE1	Yes
XCR1	No
RNASE1	No
C1QB	Yes
TIMP1	Yes
FCN1	No
C1QA	Yes
FOSB	No
EREG	No
ICAM1	Yes
CXCL2	No
PTGDS	Yes
CD3E	Yes
FCGR3B	No
ITGAX	Yes
CD163	Yes
SLCO2B1	Yes
HLA-DRA	Yes
CCL17	Yes
CEBPA	No
TCF7	Yes
EGR1	No
TREM2	No
GBP1	No
THBD	No
FSCN1	No
FN1	Yes
FCGR2A	No
CLEC7A	Yes
NCAM1	Yes
MERTK	Yes
STAB1	No
CD52	Yes
IER3	Yes
CD300E	No
HLA-DRB1	No
KLF4	No
FCGR1A	No
CSF3R	Yes
CLEC4C	No
HLA-DQA1	Yes
LYZ	Yes
CX3CR1	Yes
LILRA4	No
NR4A1	No
MMP19	Yes
FOLR2	No
HLA-DPA1	Yes
IFIT3	Yes
PLTP	No
CXCR2	Yes
ITM2C	No
RGS2	Yes
CXCR4	Yes
CD14	Yes
CD68	Yes
S100A10	Yes
MMP2	Yes
APOBEC3A	No
CCR2	Yes
ID2	No
C1QC	Yes
ITGAM	Yes
MRC1	Yes
RIPOR2	No
SPIB	No
PLAC8	Yes
TMEM154	No
EMP3	Yes
IL32	Yes
SLC40A1	Yes
CCR7	Yes
CD69	Yes
F13A1	No
VCAN	Yes
IFI27	Yes
CD74	Yes
PLD4	No
SIRPB1	No
CLEC9A	No
ATF3	Yes
TBX21	Yes
HLA-DPB1	Yes
TNFAIP3	No
FERMT2	No
HDAC9	No
CSF1R	Yes
LGALS2	No
CAMP	Yes
CLEC10A	Yes
SELENOP	Yes
EBI3	No
NUPR1	Yes
SPN	No
AIF1	Yes
COLEC12	No
FLT3	No
MAFB	No
SLC24A4	No
CD48	Yes
CST7	Yes
PID1	No
CD8B	Yes
IRF1	No
ISG15	Yes
C12orf75	No
S100A11	No
CD4	Yes
MME	No
CMTM2	No
PLCG2	No
ICAM3	Yes
KLKB1	No
KLF2	Yes
CD3D	Yes
VNN2	No
IER5L	No
MAF	Yes
CDKN1A	Yes
PYCARD	No
TNF	Yes
LGALS1	Yes
STAT1	Yes
CFP	No
TSPAN13	No
CYP4F3	No
MYD88	No
PTPRC	Yes
CEBPB	No
LAP3	No
IFITM3	Yes
ANXA1	Yes
TCF7L2	No
ZEB2	No
TNFRSF1B	Yes
CDKN1C	No
PPA1	No
POU2F2	No
TCF4	No
FOSL2	No
LYN	Yes
CD300A	Yes
PLAUR	No
HIF1A	Yes
DNAJB1	No
ZNF331	No
IFIT1	Yes
LMNA	Yes
REL	No
STK11	No
NFKBIA	Yes
KLF6	No
SCARB2	No
JAK1	Yes
JUND	No
