## Supplemental Table 5 for "Myeloid subpopulations correlate with responsiveness to therapy in a prospective, longitudinal study on RA patients"

### Sheet: Sheet 1
Supp Table 5. Top 100 De Novo Markers for Five Major Celltypes from Full Dataset
cluster	gene	avg_log2FC	pct.1	pct.2	p_val	p_val_adj	pct.diff
Myeloid cells	S100A8	9.42286	0.678	0.013	0	0	0.665
Myeloid cells	S100A9	8.75643	0.841	0.023	0	0	0.818
Myeloid cells	CSF3R	8.03394	0.563	0.009	0	0	0.554
Myeloid cells	FPR1	7.68388	0.717	0.009	0	0	0.708
Myeloid cells	MNDA	7.52891	0.808	0.022	0	0	0.786
Myeloid cells	IL1B	7.34523	0.342	0.006	0	0	0.336
Myeloid cells	AQP9	7.2442	0.437	0.006	0	0	0.431
Myeloid cells	SMIM25	6.98545	0.495	0.008	0	0	0.487
Myeloid cells	LYZ	6.95766	0.888	0.025	0	0	0.863
Myeloid cells	LILRA5	6.86369	0.27	0.004	0	0	0.266
Myeloid cells	TREM1	6.80946	0.614	0.01	0	0	0.604
Myeloid cells	C5AR1	6.79583	0.795	0.013	0	0	0.782
Myeloid cells	TLR8	6.72093	0.337	0.005	0	0	0.332
Myeloid cells	FCN1	6.69366	0.403	0.012	0	0	0.391
Myeloid cells	CXCL8	6.68815	0.553	0.017	0	0	0.536
Myeloid cells	CLEC4E	6.67478	0.324	0.004	0	0	0.32
Myeloid cells	CD93	6.59236	0.414	0.007	0	0	0.407
Myeloid cells	SERPINA1	6.56815	0.802	0.016	0	0	0.786
Myeloid cells	FCGR1B	6.56487	0.28	0.004	0	0	0.276
Myeloid cells	CYP1B1	6.54941	0.315	0.004	0	0	0.311
Myeloid cells	PYGL	6.53268	0.377	0.007	0	0	0.37
Myeloid cells	MARCO	6.50551	0.56	0.012	0	0	0.548
Myeloid cells	TLR4	6.49434	0.576	0.01	0	0	0.566
Myeloid cells	VCAN	6.48591	0.597	0.013	0	0	0.584
Myeloid cells	DSC2	6.46659	0.376	0.006	0	0	0.37
Myeloid cells	THBD	6.45525	0.457	0.007	0	0	0.45
Myeloid cells	CSTA	6.44177	0.525	0.009	0	0	0.516
Myeloid cells	CD14	6.44082	0.751	0.015	0	0	0.736
Myeloid cells	IL1RN	6.4167	0.402	0.007	0	0	0.395
Myeloid cells	CLEC7A	6.40172	0.708	0.012	0	0	0.696
Myeloid cells	FCGR2A	6.38518	0.8	0.022	0	0	0.778
Myeloid cells	RNASE1	6.36944	0.592	0.019	0	0	0.573
Myeloid cells	APOBEC3A	6.34543	0.257	0.007	0	0	0.25
Myeloid cells	PLBD1	6.33857	0.535	0.011	0	0	0.524
Myeloid cells	C1QB	6.32116	0.478	0.013	0	0	0.465
Myeloid cells	TLR2	6.3139	0.562	0.01	0	0	0.552
Myeloid cells	NCF2	6.31246	0.709	0.018	0	0	0.691
Myeloid cells	LILRB2	6.30365	0.66	0.011	0	0	0.649
Myeloid cells	VSIG4	6.30344	0.565	0.011	0	0	0.554
Myeloid cells	NFAM1	6.29062	0.322	0.006	0	0	0.316
Myeloid cells	SLC11A1	6.28549	0.586	0.013	0	0	0.573
Myeloid cells	PILRA	6.282	0.554	0.009	0	0	0.545
Myeloid cells	C1QC	6.26917	0.478	0.009	0	0	0.469
Myeloid cells	LILRB5	6.26698	0.299	0.005	0	0	0.294
Myeloid cells	FCGR1A	6.26347	0.465	0.006	0	0	0.459
Myeloid cells	WDFY3	6.17189	0.389	0.007	0	0	0.382
Myeloid cells	CPVL	6.15135	0.597	0.01	0	0	0.587
Myeloid cells	OLR1	6.15041	0.6	0.013	0	0	0.587
Myeloid cells	CD300E	6.15029	0.429	0.007	0	0	0.422
Myeloid cells	TREM2	6.13543	0.328	0.006	0	0	0.322
Myeloid cells	FN1	6.13483	0.593	0.023	0	0	0.57
Myeloid cells	AC090559.1	6.12926	0.388	0.007	0	0	0.381
Myeloid cells	SDS	6.1266	0.316	0.007	0	0	0.309
Myeloid cells	FPR3	6.12362	0.616	0.011	0	0	0.605
Myeloid cells	CXCL3	6.1235	0.416	0.01	0	0	0.406
Myeloid cells	CD163	6.11833	0.636	0.013	0	0	0.623
Myeloid cells	C1QA	6.11097	0.505	0.014	0	0	0.491
Myeloid cells	CREB5	6.10896	0.335	0.007	0	0	0.328
Myeloid cells	LILRB4	6.08658	0.597	0.012	0	0	0.585
Myeloid cells	GPNMB	6.08404	0.567	0.014	0	0	0.553
Myeloid cells	MSR1	6.08335	0.558	0.01	0	0	0.548
Myeloid cells	LILRA6	6.07244	0.356	0.006	0	0	0.35
Myeloid cells	CLEC10A	6.06245	0.329	0.006	0	0	0.323
Myeloid cells	C15orf48	6.06085	0.548	0.016	0	0	0.532
Myeloid cells	MS4A6A	6.04897	0.728	0.017	0	0	0.711
Myeloid cells	SLC8A1	6.04009	0.556	0.009	0	0	0.547
Myeloid cells	EPB41L3	6.00056	0.588	0.011	0	0	0.577
Myeloid cells	FAM20C	5.99641	0.358	0.006	0	0	0.352
Myeloid cells	PLXDC2	5.98906	0.699	0.015	0	0	0.684
Myeloid cells	SELENOP	5.96917	0.338	0.008	0	0	0.33
Myeloid cells	G0S2	5.94236	0.379	0.018	0	0	0.361
Myeloid cells	SPP1	5.92545	0.289	0.007	0	0	0.282
Myeloid cells	LRRK2	5.91088	0.366	0.015	0	0	0.351
Myeloid cells	CYP27A1	5.90588	0.253	0.004	0	0	0.249
Myeloid cells	IGSF6	5.90081	0.619	0.017	0	0	0.602
Myeloid cells	ANPEP	5.88759	0.569	0.01	0	0	0.559
Myeloid cells	NUPR1	5.88171	0.258	0.007	0	0	0.251
Myeloid cells	APOE	5.87752	0.399	0.011	0	0	0.388
Myeloid cells	CFD	5.87142	0.633	0.022	0	0	0.611
Myeloid cells	SIRPA	5.8671	0.585	0.012	0	0	0.573
Myeloid cells	MS4A4A	5.86351	0.54	0.01	0	0	0.53
Myeloid cells	CD36	5.86272	0.351	0.006	0	0	0.345
Myeloid cells	GASK1B	5.86181	0.456	0.008	0	0	0.448
Myeloid cells	EREG	5.8505	0.365	0.009	0	0	0.356
Myeloid cells	SERPING1	5.83937	0.332	0.006	0	0	0.326
Myeloid cells	OLFML2B	5.83366	0.343	0.006	0	0	0.337
Myeloid cells	AIF1	5.83303	0.927	0.061	0	0	0.866
Myeloid cells	F13A1	5.81483	0.442	0.008	0	0	0.434
Myeloid cells	LRP1	5.81032	0.622	0.015	0	0	0.607
Myeloid cells	BST1	5.78489	0.272	0.005	0	0	0.267
Myeloid cells	FAM20A	5.78419	0.335	0.006	0	0	0.329
Myeloid cells	MAFB	5.78283	0.691	0.017	0	0	0.674
Myeloid cells	HNMT	5.78111	0.581	0.011	0	0	0.57
Myeloid cells	OSCAR	5.77041	0.276	0.005	0	0	0.271
Myeloid cells	SLCO2B1	5.76118	0.449	0.01	0	0	0.439
Myeloid cells	ASGR1	5.75926	0.311	0.006	0	0	0.305
Myeloid cells	LINC01094	5.75162	0.313	0.005	0	0	0.308
Myeloid cells	FOLR2	5.75005	0.419	0.011	0	0	0.408
Myeloid cells	MMP19	5.73998	0.351	0.009	0	0	0.342
Myeloid cells	SDC3	5.73926	0.334	0.006	0	0	0.328
Mast cells	TPSB2	13.7099	0.96	0.002	0	0	0.958
Mast cells	TPSAB1	13.6146	0.941	0.002	0	0	0.939
Mast cells	CTSG	13.3423	0.699	0.001	0	0	0.698
Mast cells	CALB2	12.6713	0.386	0	0	0	0.386
Mast cells	CPA3	12.6127	0.886	0.001	0	0	0.885
Mast cells	ADCYAP1	12.278	0.29	0	0	0	0.29
Mast cells	MS4A2	11.6996	0.879	0.002	0	0	0.877
Mast cells	MAOB	11.4358	0.423	0.001	0	0	0.422
Mast cells	RHEX	11.4339	0.673	0.001	0	0	0.672
Mast cells	IL1RL1	10.8034	0.456	0.001	0	0	0.455
Mast cells	SLC18A2	10.3392	0.592	0.002	0	0	0.59
Mast cells	GATA2	10.2153	0.647	0.001	0	0	0.646
Mast cells	GCSAML	9.91115	0.316	0.001	0	0	0.315
Mast cells	HDC	9.89494	0.629	0.001	0	0	0.628
Mast cells	AL157895.1	9.88087	0.397	0.001	0	0	0.396
Mast cells	NTM	9.55634	0.316	0.001	0	0	0.315
Mast cells	CAVIN2	9.24815	0.482	0.006	0	0	0.476
Mast cells	MLPH	8.84128	0.324	0.004	0	0	0.32
Mast cells	KIT	8.75937	0.607	0.005	0	0	0.602
Mast cells	HPGDS	8.16981	0.86	0.025	0	0	0.835
Mast cells	HPGD	8.07775	0.79	0.048	0	0	0.742
Mast cells	SIGLEC6	7.67851	0.39	0.005	0	0	0.385
Mast cells	RAB27B	7.29671	0.449	0.01	0	0	0.439
Mast cells	VWA5A	7.26912	0.75	0.047	0	0	0.703
Mast cells	RGS13	7.1583	0.809	0.07	0	0	0.739
Mast cells	SLC45A3	7.01142	0.257	0.012	3.43129e-255	8.56725e-251	0.245
Mast cells	CSF1	7.00669	0.562	0.021	0	0	0.541
Mast cells	BACE2	6.55619	0.316	0.007	0	0	0.309
Mast cells	TIMP3	6.52936	0.349	0.003	0	0	0.346
Mast cells	HECW2-AS1	6.46754	0.331	0.013	0	0	0.318
Mast cells	CLU	6.28564	0.79	0.035	0	0	0.755
Mast cells	AL355881.1	5.13399	0.287	0.066	2.08314e-53	5.20118e-49	0.221
Mast cells	LTC4S	4.80872	0.621	0.12	1.77078e-168	4.42128e-164	0.501
Mast cells	SMYD3	4.43706	0.342	0.056	8.88726e-97	2.21897e-92	0.286
Mast cells	FCER1A	4.29577	0.592	0.038	0	0	0.554
Mast cells	ADRB2	4.19054	0.397	0.071	4.36593e-102	1.09009e-97	0.326
Mast cells	CNRIP1	3.97347	0.287	0.079	7.49038e-44	1.8702e-39	0.208
Mast cells	TESC	3.85277	0.298	0.051	5.45937e-78	1.3631e-73	0.247
Mast cells	CD69	3.80887	0.893	0.383	1.78442e-133	4.45535e-129	0.51
Mast cells	ACOT7	3.73892	0.301	0.086	3.75044e-40	9.36411e-36	0.215
Mast cells	GIHCG	3.68592	0.257	0.051	9.98786e-55	2.49377e-50	0.206
Mast cells	LMO4	3.54749	0.603	0.269	1.27357e-65	3.17985e-61	0.334
Mast cells	EGR1	3.39508	0.669	0.177	1.16568e-119	2.91047e-115	0.492
Mast cells	RENBP	3.38715	0.301	0.111	1.58252e-28	3.95123e-24	0.19
Mast cells	ANKRD28	3.282	0.669	0.289	5.03116e-81	1.25618e-76	0.38
Mast cells	ATP6V0A2	3.15969	0.301	0.101	7.04418e-33	1.75879e-28	0.2
Mast cells	NDST2	3.08414	0.279	0.115	1.06115e-21	2.64948e-17	0.164
Mast cells	DHRS9	3.00755	0.25	0.085	1.42986e-24	3.57008e-20	0.165
Mast cells	LEO1	2.99846	0.254	0.123	8.47656e-15	2.11643e-10	0.131
Mast cells	STMN1	2.98954	0.456	0.113	2.36874e-77	5.91426e-73	0.343
Mast cells	NFKBIA	2.96481	0.912	0.673	1.99707e-83	4.98628e-79	0.239
Mast cells	BTK	2.94995	0.46	0.215	6.10498e-38	1.52429e-33	0.245
Mast cells	CTNNBL1	2.94462	0.522	0.241	3.18948e-46	7.96351e-42	0.281
Mast cells	LAPTM4A	2.92872	0.893	0.525	8.95398e-116	2.23563e-111	0.368
Mast cells	NMT2	2.88458	0.305	0.077	3.77971e-47	9.43717e-43	0.228
Mast cells	ANXA1	2.81179	0.993	0.619	1.76466e-141	4.40601e-137	0.374
Mast cells	PPP1R15A	2.78747	0.912	0.613	3.11275e-103	7.77192e-99	0.299
Mast cells	TENT5A	2.77891	0.25	0.157	3.41684e-08	0.000853117	0.093
Mast cells	STX3	2.74887	0.379	0.145	9.18039e-35	2.29216e-30	0.234
Mast cells	TSC22D1	2.74716	0.294	0.143	1.97406e-15	4.92883e-11	0.151
Mast cells	CD9	2.65892	0.809	0.315	3.68055e-111	9.1896e-107	0.494
Mast cells	HSPA1B	2.65685	0.415	0.203	1.35105e-25	3.37329e-21	0.212
Mast cells	NFKBIZ	2.65181	0.695	0.363	6.31191e-64	1.57596e-59	0.332
Mast cells	PLGRKT	2.64225	0.401	0.185	1.26192e-28	3.15075e-24	0.216
Mast cells	PALM2-AKAP2	2.62339	0.294	0.144	5.37956e-17	1.34317e-12	0.15
Mast cells	CD82	2.6029	0.485	0.188	2.37173e-48	5.92173e-44	0.297
Mast cells	ALDH1A1	2.59982	0.346	0.124	1.3418e-33	3.3502e-29	0.222
Mast cells	MSRA	2.59922	0.283	0.158	1.86852e-12	4.66533e-08	0.125
Mast cells	JUN	2.53494	0.938	0.572	8.87932e-97	2.21699e-92	0.366
Mast cells	BEX4	2.4648	0.393	0.211	1.13879e-21	2.84332e-17	0.182
Mast cells	NSMCE1	2.46261	0.312	0.202	3.07336e-10	7.67357e-06	0.11
Mast cells	SOX4	2.29873	0.312	0.096	7.90326e-37	1.97329e-32	0.216
Mast cells	TESPA1	2.29681	0.261	0.081	1.35378e-28	3.38011e-24	0.18
Mast cells	PRDX6	2.29625	0.658	0.435	4.36213e-46	1.08914e-41	0.223
Mast cells	PEBP1	2.26808	0.724	0.518	1.89235e-52	4.72483e-48	0.206
Mast cells	RAB32	2.26398	0.386	0.243	1.21351e-15	3.0299e-11	0.143
Mast cells	TNIK	2.24537	0.287	0.098	5.63125e-27	1.40601e-22	0.189
Mast cells	EGR3	2.23999	0.32	0.104	6.88761e-32	1.7197e-27	0.216
Mast cells	LAT2	2.23733	0.338	0.233	1.70016e-10	4.24495e-06	0.105
Mast cells	SAMSN1	2.23684	0.699	0.491	8.74661e-46	2.18385e-41	0.208
Mast cells	AC103591.3	2.22945	0.265	0.161	1.12099e-08	0.000279888	0.104
Mast cells	SQSTM1	2.22196	0.757	0.546	6.93807e-48	1.7323e-43	0.211
Mast cells	EXOSC8	2.22048	0.279	0.165	1.73268e-11	4.32616e-07	0.114
Mast cells	MAPK6	2.19344	0.29	0.222	2.74045e-05	0.684234	0.068
Mast cells	DUSP6	2.18134	0.39	0.222	3.02732e-17	7.55861e-13	0.168
Mast cells	PTGS2	2.17836	0.393	0.139	4.37605e-38	1.09261e-33	0.254
Mast cells	UBB	2.14256	0.926	0.785	1.76348e-90	4.40305e-86	0.141
Mast cells	SELENOK	2.13559	0.838	0.7	1.01754e-48	2.5406e-44	0.138
Mast cells	TMEM176B	2.08965	0.5	0.225	1.23748e-35	3.08974e-31	0.275
Mast cells	CAPG	2.08643	0.779	0.412	2.44632e-70	6.10798e-66	0.367
Mast cells	ALOX5	2.0175	0.46	0.279	4.67544e-21	1.16736e-16	0.181
Mast cells	NFKBID	2.01314	0.268	0.193	3.2763e-05	0.818027	0.075
Mast cells	HMGN3	1.96627	0.537	0.418	3.22043e-18	8.04077e-14	0.119
Mast cells	NR4A1	1.94267	0.522	0.339	1.45357e-22	3.62928e-18	0.183
Mast cells	SLC44A1	1.93695	0.29	0.198	1.61754e-07	0.00403867	0.092
Mast cells	LGALS3	1.88595	0.787	0.443	2.68839e-47	6.71237e-43	0.344
Mast cells	DNAJC19	1.86886	0.353	0.25	8.26796e-09	0.000206434	0.103
Mast cells	FOSB	1.83217	0.908	0.624	2.03116e-77	5.07141e-73	0.284
Mast cells	ACSL4	1.81971	0.36	0.272	1.05963e-09	2.6457e-05	0.088
Mast cells	CRBN	1.80137	0.393	0.279	5.43054e-11	1.3559e-06	0.114
T cells	KLRB1	5.77212	0.387	0.017	0	0	0.37
T cells	GZMM	5.52916	0.42	0.014	0	0	0.406
T cells	TRBC1	5.44807	0.5	0.022	0	0	0.478
T cells	CD3G	5.3684	0.592	0.021	0	0	0.571
T cells	CD247	5.36598	0.44	0.016	0	0	0.424
T cells	TRAT1	5.35676	0.311	0.011	0	0	0.3
T cells	TIGIT	5.32104	0.257	0.011	0	0	0.246
T cells	MAL	5.31028	0.256	0.008	0	0	0.248
T cells	CD3E	5.30983	0.682	0.029	0	0	0.653
T cells	GZMA	5.30204	0.324	0.013	0	0	0.311
T cells	ICOS	5.29624	0.254	0.008	0	0	0.246
T cells	BCL11B	5.22454	0.58	0.02	0	0	0.56
T cells	CD3D	5.21684	0.759	0.032	0	0	0.727
T cells	NKG7	5.20506	0.285	0.068	0	0	0.217
T cells	ITK	5.10094	0.287	0.011	0	0	0.276
T cells	CD7	5.08111	0.553	0.047	0	0	0.506
T cells	IL32	5.08103	0.784	0.086	0	0	0.698
T cells	TC2N	5.00599	0.282	0.012	0	0	0.27
T cells	CCL5	5.00586	0.362	0.067	0	0	0.295
T cells	INPP4B	4.98497	0.253	0.013	0	0	0.24
T cells	PRKCQ-AS1	4.93104	0.266	0.014	0	0	0.252
T cells	CD6	4.92678	0.331	0.016	0	0	0.315
T cells	LCK	4.90276	0.506	0.026	0	0	0.48
T cells	TRAC	4.86783	0.759	0.047	0	0	0.712
T cells	CTSW	4.8052	0.29	0.023	0	0	0.267
T cells	CD2	4.78787	0.692	0.062	0	0	0.63
T cells	CD96	4.59331	0.316	0.02	0	0	0.296
T cells	SPOCK2	4.53027	0.551	0.035	0	0	0.516
T cells	TRBC2	4.51567	0.693	0.065	0	0	0.628
T cells	RORA	4.28111	0.47	0.065	0	0	0.405
T cells	FLT3LG	4.19768	0.33	0.04	0	0	0.29
T cells	ITM2A	4.08623	0.438	0.058	0	0	0.38
T cells	RASGRP1	3.87653	0.295	0.032	0	0	0.263
T cells	SKAP1	3.83029	0.355	0.036	0	0	0.319
T cells	LAT	3.77528	0.418	0.071	0	0	0.347
T cells	TCF7	3.77262	0.493	0.082	0	0	0.411
T cells	ETS1	3.73904	0.552	0.088	0	0	0.464
T cells	STAT4	3.64852	0.304	0.056	0	0	0.248
T cells	PRKCH	3.59853	0.342	0.08	0	0	0.262
T cells	AP3M2	3.43903	0.26	0.058	0	0	0.202
T cells	RNF125	3.26665	0.433	0.154	0	0	0.279
T cells	CLEC2D	3.19172	0.576	0.129	0	0	0.447
T cells	FYN	3.08299	0.493	0.174	0	0	0.319
T cells	PIK3IP1	2.97772	0.443	0.135	0	0	0.308
T cells	SOCS1	2.90682	0.36	0.108	0	0	0.252
T cells	OCIAD2	2.84422	0.359	0.094	0	0	0.265
T cells	SLC38A1	2.82369	0.47	0.109	0	0	0.361
T cells	AC026979.2	2.78612	0.29	0.063	0	0	0.227
T cells	GIMAP7	2.78607	0.419	0.161	0	0	0.258
T cells	LBH	2.76889	0.393	0.071	0	0	0.322
T cells	IL7R	2.76503	0.62	0.216	0	0	0.404
T cells	EVL	2.74027	0.578	0.234	0	0	0.344
T cells	LIME1	2.72831	0.47	0.134	0	0	0.336
T cells	AC092338.3	2.67237	0.344	0.117	0	0	0.227
T cells	PLAAT4	2.64951	0.543	0.237	0	0	0.306
T cells	SYNE2	2.63656	0.548	0.104	0	0	0.444
T cells	CCR7	2.6242	0.391	0.071	0	0	0.32
T cells	ACAP1	2.5205	0.566	0.195	0	0	0.371
T cells	LEPROTL1	2.51808	0.667	0.371	0	0	0.296
T cells	SEPTIN1	2.51496	0.368	0.111	0	0	0.257
T cells	RCAN3	2.49004	0.3	0.151	0	0	0.149
T cells	PDE4D	2.47349	0.3	0.136	0	0	0.164
T cells	SYTL3	2.45722	0.372	0.185	0	0	0.187
T cells	TSPYL2	2.39423	0.355	0.177	0	0	0.178
T cells	LDHB	2.36306	0.674	0.407	0	0	0.267
T cells	PDE3B	2.34974	0.277	0.101	0	0	0.176
T cells	RUNX3	2.30375	0.375	0.218	0	0	0.157
T cells	PBXIP1	2.30361	0.415	0.181	0	0	0.234
T cells	IKZF3	2.29763	0.305	0.075	0	0	0.23
T cells	PTPN7	2.29347	0.348	0.177	0	0	0.171
T cells	PCED1B-AS1	2.29346	0.593	0.34	0	0	0.253
T cells	P2RY10	2.29245	0.312	0.081	0	0	0.231
T cells	ODF2L	2.27049	0.298	0.134	0	0	0.164
T cells	RHOF	2.26843	0.337	0.122	0	0	0.215
T cells	AC114760.2	2.25144	0.284	0.081	0	0	0.203
T cells	CST7	2.25114	0.37	0.1	0	0	0.27
T cells	TBC1D10C	2.23216	0.385	0.112	0	0	0.273
T cells	CD27	2.23104	0.358	0.101	0	0	0.257
T cells	RHOH	2.20243	0.49	0.139	0	0	0.351
T cells	TBCC	2.17646	0.255	0.127	6.87597e-289	1.71679e-284	0.128
T cells	LTB	2.17514	0.69	0.216	0	0	0.474
T cells	SPN	2.13962	0.291	0.121	0	0	0.17
T cells	OPTN	2.13283	0.325	0.196	0	0	0.129
T cells	CCDC88C	2.13188	0.262	0.115	0	0	0.147
T cells	SC5D	2.12322	0.315	0.181	0	0	0.134
T cells	FAM118A	2.11925	0.251	0.121	9.15825e-293	2.28663e-288	0.13
T cells	PTPN22	2.09712	0.259	0.144	6.79946e-246	1.69769e-241	0.115
T cells	CCND2	2.05781	0.382	0.192	0	0	0.19
T cells	TENT5C	2.01957	0.379	0.156	0	0	0.223
T cells	CNOT6L	2.01015	0.433	0.284	0	0	0.149
T cells	DDIT4	1.99999	0.52	0.309	0	0	0.211
T cells	AC058791.1	1.99884	0.392	0.233	0	0	0.159
T cells	TUBA4A	1.9929	0.429	0.181	0	0	0.248
T cells	C12orf57	1.98421	0.592	0.349	0	0	0.243
T cells	SNHG25	1.98047	0.406	0.174	0	0	0.232
T cells	DUSP2	1.95873	0.466	0.307	0	0	0.159
T cells	RAPGEF6	1.95421	0.36	0.239	0	0	0.121
T cells	GAS5	1.95077	0.794	0.535	0	0	0.259
T cells	DUSP4	1.94528	0.316	0.174	3.78888e-304	9.46008e-300	0.142
T cells	CCND3	1.85761	0.444	0.247	0	0	0.197
B cells	PAX5	8.31084	0.41	0.004	0	0	0.406
B cells	FCRL1	7.97077	0.267	0.002	0	0	0.265
B cells	MS4A1	7.79667	0.814	0.014	0	0	0.8
B cells	VPREB3	7.71657	0.361	0.007	0	0	0.354
B cells	CD24	7.70722	0.368	0.003	0	0	0.365
B cells	LINC02397	7.32357	0.318	0.007	0	0	0.311
B cells	LINC00926	6.76605	0.352	0.014	0	0	0.338
B cells	IGHD	6.69432	0.34	0.006	0	0	0.334
B cells	BANK1	6.34841	0.633	0.054	0	0	0.579
B cells	CD19	6.34333	0.302	0.015	0	0	0.287
B cells	BLK	6.23575	0.258	0.007	0	0	0.251
B cells	TNFRSF13C	6.0482	0.544	0.027	0	0	0.517
B cells	CD22	5.83021	0.387	0.027	0	0	0.36
B cells	CD79B	4.81881	0.569	0.085	0	0	0.484
B cells	PKIG	4.5765	0.282	0.032	0	0	0.25
B cells	AFF3	4.40267	0.315	0.037	0	0	0.278
B cells	RALGPS2	4.3112	0.45	0.082	0	0	0.368
B cells	CD79A	4.25406	0.811	0.086	0	0	0.725
B cells	SPIB	3.9408	0.407	0.045	0	0	0.362
B cells	BCL11A	3.82969	0.383	0.066	0	0	0.317
B cells	BCAS4	3.48335	0.26	0.04	0	0	0.22
B cells	HVCN1	3.48007	0.38	0.111	0	0	0.269
B cells	LY9	3.47482	0.415	0.112	0	0	0.303
B cells	ARHGAP24	3.33005	0.424	0.154	0	0	0.27
B cells	GNG7	3.22071	0.331	0.085	0	0	0.246
B cells	FAM30A	3.01502	0.255	0.04	0	0	0.215
B cells	CD40	2.96703	0.346	0.14	4.21204e-237	1.05166e-232	0.206
B cells	SMIM14	2.91218	0.501	0.247	0	0	0.254
B cells	ADAM28	2.71658	0.458	0.187	0	0	0.271
B cells	MEF2C	2.6496	0.68	0.335	0	0	0.345
B cells	TPD52	2.53043	0.322	0.131	8.46706e-206	2.11405e-201	0.191
B cells	POU2F2	2.4531	0.538	0.264	0	0	0.274
B cells	PDLIM1	2.42031	0.322	0.162	1.04629e-140	2.61238e-136	0.16
B cells	CD37	2.37903	0.907	0.678	0	0	0.229
B cells	FCMR	2.30958	0.394	0.124	0	0	0.27
B cells	NFKBID	2.30081	0.326	0.184	2.60598e-110	6.5066e-106	0.142
B cells	IFT57	2.19403	0.317	0.176	7.07291e-112	1.76596e-107	0.141
B cells	SP140	2.10853	0.258	0.115	2.49536e-123	6.23041e-119	0.143
B cells	CYB561A3	2.07195	0.251	0.15	1.36587e-64	3.41031e-60	0.101
B cells	SWAP70	2.04232	0.403	0.255	6.53962e-133	1.63281e-128	0.148
B cells	CD83	2.00716	0.682	0.391	0	0	0.291
B cells	LY86	1.85133	0.34	0.22	8.07724e-86	2.01673e-81	0.12
B cells	PPM1K	1.78107	0.324	0.177	3.67301e-107	9.17078e-103	0.147
B cells	CD82	1.77965	0.331	0.179	2.60329e-113	6.4999e-109	0.152
B cells	IRF8	1.73946	0.375	0.221	1.54775e-119	3.86443e-115	0.154
B cells	ITPR1	1.62987	0.267	0.188	1.85476e-42	4.63097e-38	0.079
B cells	SYPL1	1.62639	0.4	0.309	2.58014e-71	6.44208e-67	0.091
B cells	SMARCB1	1.61939	0.266	0.224	1.06959e-22	2.67056e-18	0.042
B cells	BTK	1.61768	0.262	0.214	3.92027e-26	9.78813e-22	0.048
B cells	TCF4	1.61246	0.379	0.24	2.26509e-105	5.65548e-101	0.139
B cells	AC004687.1	1.54495	0.361	0.236	3.23715e-78	8.08253e-74	0.125
B cells	IKZF3	1.5445	0.334	0.154	2.46846e-143	6.16324e-139	0.18
B cells	CD52	1.53795	0.927	0.567	0	0	0.36
B cells	C7orf50	1.52066	0.304	0.265	8.81421e-24	2.20073e-19	0.039
B cells	PRDM2	1.49556	0.44	0.355	6.76339e-75	1.68868e-70	0.085
B cells	CD69	1.47789	0.57	0.373	2.58509e-155	6.45445e-151	0.197
B cells	SNX29	1.47065	0.251	0.221	3.67121e-16	9.16629e-12	0.03
B cells	RHOH	1.43113	0.473	0.265	6.48153e-159	1.61831e-154	0.208
B cells	ZNF791	1.42336	0.277	0.22	1.42843e-27	3.56649e-23	0.057
B cells	LAT2	1.39948	0.288	0.23	1.35102e-30	3.37322e-26	0.058
B cells	TMEM243	1.39791	0.433	0.332	1.42023e-76	3.54604e-72	0.101
B cells	STX7	1.39515	0.345	0.308	1.33799e-27	3.34069e-23	0.037
B cells	RASGRP2	1.38907	0.283	0.187	4.19998e-47	1.04865e-42	0.096
B cells	BIRC3	1.36512	0.63	0.408	1.20791e-219	3.01591e-215	0.222
B cells	DRAM2	1.3546	0.325	0.289	2.69295e-23	6.72376e-19	0.036
B cells	P2RY10	1.35066	0.331	0.161	2.02178e-120	5.04799e-116	0.17
B cells	POLD4	1.34392	0.485	0.43	6.07039e-69	1.51565e-64	0.055
B cells	OFD1	1.33023	0.332	0.221	4.48132e-62	1.1189e-57	0.111
B cells	GABPB1-AS1	1.2956	0.254	0.19	1.52295e-27	3.8025e-23	0.064
B cells	PARP1	1.2804	0.337	0.312	2.04018e-21	5.09392e-17	0.025
B cells	RCSD1	1.28015	0.367	0.309	1.88366e-36	4.70312e-32	0.058
B cells	DAPP1	1.27678	0.274	0.191	2.64403e-41	6.60161e-37	0.083
B cells	ORAI2	1.27642	0.392	0.287	9.76115e-70	2.43716e-65	0.105
B cells	INPP5D	1.24615	0.3	0.242	3.57693e-28	8.93088e-24	0.058
B cells	CD74	1.22358	0.962	0.713	0	0	0.249
B cells	UPF2	1.21378	0.37	0.331	4.58959e-30	1.14593e-25	0.039
B cells	LIMD2	1.18739	0.636	0.45	4.77555e-178	1.19236e-173	0.186
B cells	EEF1G	1.15769	0.975	0.888	0	0	0.087
B cells	SYNGR2	1.14669	0.422	0.388	1.93987e-34	4.84346e-30	0.034
B cells	PHACTR1	1.13527	0.406	0.304	5.40283e-56	1.34898e-51	0.102
B cells	LTB	1.12999	0.767	0.378	0	0	0.389
B cells	LBH	1.12681	0.346	0.188	1.33798e-94	3.34067e-90	0.158
B cells	MDM4	1.10961	0.359	0.352	5.03881e-16	1.25809e-11	0.007
B cells	NCOA3	1.10618	0.296	0.287	1.19796e-11	2.99108e-07	0.009
B cells	ODC1	1.0835	0.307	0.291	5.83784e-12	1.45759e-07	0.016
B cells	TRIM38	1.07268	0.359	0.333	2.59252e-21	6.47299e-17	0.026
B cells	MBD4	1.04588	0.279	0.277	5.98204e-08	0.0014936	0.002
B cells	SP110	1.04563	0.425	0.345	3.82855e-55	9.55913e-51	0.08
B cells	ZBTB20	1.02829	0.262	0.243	7.51145e-10	1.87546e-05	0.019
B cells	MARCH1	1.02259	0.339	0.289	2.16984e-22	5.41766e-18	0.05
B cells	EEF1B2	1.01806	0.937	0.862	0	0	0.075
B cells	REL	1.01214	0.598	0.515	7.69936e-94	1.92238e-89	0.083
B cells	PMAIP1	1.00614	0.278	0.195	9.89961e-35	2.47173e-30	0.083
B cells	SNHG32	0.982511	0.494	0.433	6.82669e-50	1.70449e-45	0.061
B cells	CXCR4	0.97567	0.892	0.776	1.41815e-231	3.54085e-227	0.116
B cells	IL16	0.974883	0.261	0.228	8.41598e-12	2.1013e-07	0.033
B cells	NOP53	0.973601	0.703	0.665	1.28347e-118	3.20458e-114	0.038
B cells	PNISR	0.972413	0.606	0.56	5.15965e-86	1.28826e-81	0.046
B cells	SNX2	0.971957	0.467	0.408	3.67321e-43	9.17127e-39	0.059
B cells	THUMPD3-AS1	0.969397	0.318	0.314	2.66325e-09	6.6496e-05	0.004
Plasma cells	IGHGP	9.16365	0.64	0.004	0	0	0.636
Plasma cells	IGLC2	8.97888	0.315	0.093	0	0	0.222
Plasma cells	IGHG3	8.63099	0.835	0.137	0	0	0.698
Plasma cells	IGHG1	8.56897	0.842	0.099	0	0	0.743
Plasma cells	IGLC3	8.54113	0.295	0.061	0	0	0.234
Plasma cells	IGHG2	8.38461	0.659	0.019	0	0	0.64
Plasma cells	IGKC	8.34526	0.743	0.214	0	0	0.529
Plasma cells	IGLC1	7.88431	0.648	0.083	0	0	0.565
Plasma cells	SDC1	7.34603	0.672	0.004	0	0	0.668
Plasma cells	JCHAIN	7.32744	0.62	0.036	0	0	0.584
Plasma cells	IGLV3-1	7.26661	0.373	0.002	0	0	0.371
Plasma cells	JSRP1	7.02395	0.538	0.006	0	0	0.532
Plasma cells	MZB1	6.92446	0.965	0.039	0	0	0.926
Plasma cells	IGHA1	6.65059	0.314	0.059	0	0	0.255
Plasma cells	DERL3	6.50695	0.91	0.023	0	0	0.887
Plasma cells	IGHG4	6.38244	0.907	0.159	0	0	0.748
Plasma cells	TNFRSF17	6.0258	0.629	0.007	0	0	0.622
Plasma cells	AC012236.1	5.93601	0.393	0.003	0	0	0.39
Plasma cells	PYCR1	5.88052	0.327	0.003	0	0	0.324
Plasma cells	DNAAF1	5.00876	0.281	0.021	0	0	0.26
Plasma cells	FKBP11	4.5933	0.935	0.133	0	0	0.802
Plasma cells	SPAG4	4.56146	0.526	0.015	0	0	0.511
Plasma cells	CHPF	4.31266	0.586	0.021	0	0	0.565
Plasma cells	PHGDH	4.25258	0.295	0.011	0	0	0.284
Plasma cells	PRDX4	4.21484	0.918	0.208	0	0	0.71
Plasma cells	PSAT1	4.11249	0.328	0.009	0	0	0.319
Plasma cells	LINC02362	4.08641	0.264	0.011	0	0	0.253
Plasma cells	TXNDC5	3.99142	0.717	0.121	0	0	0.596
Plasma cells	QPRT	3.98338	0.357	0.014	0	0	0.343
Plasma cells	MEF2B	3.95447	0.512	0.026	0	0	0.486
Plasma cells	FCRL5	3.94981	0.558	0.015	0	0	0.543
Plasma cells	HIST1H2BG	3.9291	0.362	0.037	0	0	0.325
Plasma cells	FAM30A	3.92148	0.406	0.026	0	0	0.38
Plasma cells	ITM2C	3.85405	0.855	0.084	0	0	0.771
Plasma cells	SSR4	3.65455	0.983	0.66	0	0	0.323
Plasma cells	CAV1	3.53228	0.303	0.008	0	0	0.295
Plasma cells	SEC11C	3.52127	0.922	0.33	0	0	0.592
Plasma cells	PTP4A3	3.45889	0.428	0.03	0	0	0.398
Plasma cells	POU2AF1	3.43113	0.478	0.021	0	0	0.457
Plasma cells	XBP1	3.39929	0.957	0.408	0	0	0.549
Plasma cells	CRACR2B	3.31543	0.273	0.016	0	0	0.257
Plasma cells	PNOC	3.29142	0.442	0.016	0	0	0.426
Plasma cells	SLC38A5	3.22992	0.314	0.017	0	0	0.297
Plasma cells	RAB30	3.07498	0.403	0.034	0	0	0.369
Plasma cells	CD79A	2.89762	0.875	0.076	0	0	0.799
Plasma cells	AC239799.2	2.86675	0.312	0.052	0	0	0.26
Plasma cells	SLC17A9	2.76416	0.311	0.048	0	0	0.263
Plasma cells	COBLL1	2.71588	0.402	0.031	0	0	0.371
Plasma cells	CD38	2.70996	0.498	0.076	0	0	0.422
Plasma cells	C11orf80	2.66911	0.259	0.019	0	0	0.24
Plasma cells	CYTOR	2.65984	0.75	0.254	0	0	0.496
Plasma cells	SPATS2	2.64332	0.494	0.075	0	0	0.419
Plasma cells	ZBP1	2.63386	0.514	0.042	0	0	0.472
Plasma cells	CRELD2	2.62943	0.78	0.185	0	0	0.595
Plasma cells	CPNE5	2.49728	0.423	0.027	0	0	0.396
Plasma cells	PLPP5	2.4914	0.754	0.157	0	0	0.597
Plasma cells	LINC02384	2.47934	0.274	0.022	0	0	0.252
Plasma cells	ERLEC1	2.47876	0.821	0.268	0	0	0.553
Plasma cells	BSCL2	2.4682	0.63	0.118	0	0	0.512
Plasma cells	GNG7	2.37869	0.604	0.061	0	0	0.543
Plasma cells	MEI1	2.37813	0.622	0.085	0	0	0.537
Plasma cells	SDF2L1	2.36896	0.868	0.287	0	0	0.581
Plasma cells	SELENOM	2.35039	0.788	0.171	0	0	0.617
Plasma cells	TXNDC15	2.33788	0.718	0.182	0	0	0.536
Plasma cells	CADM1	2.33603	0.308	0.048	0	0	0.26
Plasma cells	FKBP2	2.31347	0.606	0.127	0	0	0.479
Plasma cells	IFI27L1	2.24229	0.342	0.054	0	0	0.288
Plasma cells	ST6GALNAC4	2.23721	0.47	0.078	0	0	0.392
Plasma cells	MANF	2.19836	0.833	0.284	0	0	0.549
Plasma cells	TPD52	2.19256	0.675	0.101	0	0	0.574
Plasma cells	HSD17B8	2.15289	0.387	0.047	0	0	0.34
Plasma cells	HERPUD1	2.12224	0.955	0.581	0	0	0.374
Plasma cells	C11orf24	2.10447	0.39	0.075	0	0	0.315
Plasma cells	ANKRD28	2.07822	0.755	0.254	0	0	0.501
Plasma cells	TXNDC11	1.94898	0.623	0.169	0	0	0.454
Plasma cells	MYDGF	1.92904	0.852	0.38	0	0	0.472
Plasma cells	HLA-DOB	1.86926	0.303	0.036	0	0	0.267
Plasma cells	SIL1	1.86754	0.605	0.177	0	0	0.428
Plasma cells	TAPBPL	1.86573	0.497	0.106	0	0	0.391
Plasma cells	SLAMF7	1.84413	0.559	0.107	0	0	0.452
Plasma cells	TOR3A	1.82388	0.524	0.137	0	0	0.387
Plasma cells	SLC25A4	1.8153	0.312	0.031	0	0	0.281
Plasma cells	HYI	1.76501	0.29	0.059	0	0	0.231
Plasma cells	NUCB2	1.75934	0.741	0.228	0	0	0.513
Plasma cells	ARSA	1.75532	0.495	0.123	0	0	0.372
Plasma cells	EAF2	1.7192	0.402	0.101	0	0	0.301
Plasma cells	LMAN1	1.70773	0.759	0.286	0	0	0.473
Plasma cells	ALG14	1.69518	0.259	0.046	0	0	0.213
Plasma cells	SYNGR1	1.64873	0.286	0.055	0	0	0.231
Plasma cells	PRADC1	1.6146	0.306	0.065	0	0	0.241
Plasma cells	PIM2	1.61051	0.661	0.176	0	0	0.485
Plasma cells	P2RX1	1.59063	0.252	0.042	0	0	0.21
Plasma cells	RABAC1	1.58969	0.896	0.482	0	0	0.414
Plasma cells	SELENOS	1.56908	0.879	0.438	0	0	0.441
Plasma cells	SPCS2	1.56869	0.91	0.535	0	0	0.375
Plasma cells	SYVN1	1.56735	0.344	0.093	0	0	0.251
Plasma cells	TSPAN13	1.55137	0.375	0.03	0	0	0.345
Plasma cells	MANEA	1.54403	0.299	0.079	0	0	0.22
Plasma cells	CCDC144A	1.53841	0.257	0.113	2.81301e-109	7.02352e-105	0.144
Plasma cells	UBE2J1	1.53248	0.794	0.307	0	0	0.487
