## Supplemental Table 7 for "Myeloid subpopulations correlate with responsiveness to therapy in a prospective, longitudinal study on RA patients"

### Sheet: Clinical_analysis
Supp Table 7. Comparison of Clinical Characteristics between Responder and Non-responder Patients (tab1) and associated with Myeloid (tab2) and Macrophage (tab3) subpopulations
Variable domain	Characteristic	Responders (n=12)	Non-responders (n=4)	Test	P value
Demographics	Age, years	41 [33.25, 60.75]	57.50 [51.50, 64]	Wilcoxon rank-sum (exact)	0.247253
	Female	12/12 (100.0%)	4/4 (100.0%)	Fisher exact	1
	White race	8/12 (66.7%)	3/4 (75.0%)	Fisher exact	1
	Hispanic/Latino ethnicity	5/12 (41.7%)	1/4 (25.0%)	Fisher exact	1
	Ever smoker	6/12 (50.0%)	1/4 (25.0%)	Fisher exact	0.584615
History / serology	Family history of RA	4/12 (33.3%)	2/4 (50.0%)	Fisher exact	0.604396
	RF positive	5/12 (41.7%)	1/4 (25.0%)	Fisher exact	1
	ACPA positive	4/12 (33.3%)	1/4 (25.0%)	Fisher exact	1
Treatment / biopsy	Baseline csDMARD	7/12 (58.3%)	1/4 (25.0%)	Fisher exact	0.569231
	Baseline anti-TNF	3/12 (25.0%)	2/4 (50.0%)	Fisher exact	0.546703
	Baseline JAK inhibitor	0/12 (0.0%)	1/4 (25.0%)	Fisher exact	0.25
	Final csDMARD	6/12 (50.0%)	1/4 (25.0%)	Fisher exact	0.584615
	Final anti-TNF	5/12 (41.7%)	2/4 (50.0%)	Fisher exact	1
	Final JAK inhibitor	0/12 (0.0%)	2/4 (50.0%)	Fisher exact	0.05
	Wrist biopsy	9/12 (75.0%)	2/4 (50.0%)	Fisher exact	0.546703
Baseline disease activity	Swollen joint count	7 [3.75, 10]	4.50 [2.75, 6.75]	Wilcoxon rank-sum (exact)	0.43956
	Tender joint count	2.50 [2, 8.25]	5 [0.75, 9.50]	Wilcoxon rank-sum (exact)	0.798352
	CRP	1.30 [0.80, 2.17]	0.92 [0.75, 1.73]	Wilcoxon rank-sum (exact)	0.578022
	ESR	23 [14, 31]	26 [9.50, 42.50]	Wilcoxon rank-sum (exact)	0.84011
	Patient global	5 [3.88, 6.38]	6.50 [5.75, 7]	Wilcoxon rank-sum (exact)	0.359341
	Physician global	4 [3.38, 4]	3.50 [3, 4.25]	Wilcoxon rank-sum (exact)	0.985165
	CDAI	17.25 [15.62, 28.38]	21.50 [18.38, 23.50]	Wilcoxon rank-sum (exact)	0.841758
	SDAI	18.75 [17.87, 30.60]	23.16 [19.25, 25.85]	Wilcoxon rank-sum (exact)	0.861538
	RAPID3	13 [9.28, 17.18]	17.25 [16.85, 18.10]	Wilcoxon rank-sum (exact)	0.140659
	Disease duration	57.83 [11.93, 88.03]	74.64 [56.96, 92.33]	Wilcoxon rank-sum (exact)	0.446154
	DAS28-ESR	3.97 [3.50, 4.68]	3.64 [3.50, 3.88]	Wilcoxon rank-sum (exact)	0.446154
	DAS28-CRP	2.84 [2.71, 3.87]	2.99 [2.23, 3.73]	Wilcoxon rank-sum (exact)	0.77033
Clinical outcomes	Final CDAI	5.75 [4.12, 9.50]	24 [21.50, 28.50]	Wilcoxon rank-sum (exact)	0.0043956
	CDAI change (baseline − final)	12.75 [7, 22.38]	-4.75 [-7.62, -2.75]	Wilcoxon rank-sum (exact)	0.0010989
	Fractional CDAI improvement (baseline/final)	0.67 [0.40, 0.88]	-0.29 [-0.45, -0.12]	Wilcoxon rank-sum (exact)	0.0010989
	MID achieved	11/12 (91.7%)	0/4 (0.0%)	Fisher exact	0.00274725
	CDAI 20% response	12/12 (100.0%)	0/4 (0.0%)	Fisher exact	0.000549451
	CDAI 50% response	8/12 (66.7%)	0/4 (0.0%)	Fisher exact	0.0769231
	Low disease activity	8/12 (66.7%)	0/4 (0.0%)	Fisher exact	0.0769231
	Remission	3/12 (25.0%)	0/4 (0.0%)	Fisher exact	0.528571

### Sheet: Fig_3G_clinical_association
			Macrophages	Macrophages	Macrophages	cDC	cDC	cDC	pDC	pDC	pDC	Osteoclast-like	Osteoclast-like	Osteoclast-like	Proliferating cells	Proliferating cells	Proliferating cells
Variable group	Clinical variable	Test	Effect	P value	Adj. P (BH)	Effect	P value	Adj. P (BH)	Effect	P value	Adj. P (BH)	Effect	P value	Adj. P (BH)	Effect	P value	Adj. P (BH)
Outcome	Responder	Wilcoxon	-0.833333	0.0152183	0.811965	0.770833	0.0238129	0.811965	0.291667	0.383426	0.920074	0.479167	0.152167	0.920074	0.0833333	0.806968	0.989217
Outcome	Baseline CDAI	Spearman	0.338733	0.199362	0.920074	-0.396599	0.128288	0.920074	-0.441989	0.0865054	0.920074	0.040799	0.88075	0.989217	-0.377325	0.149649	0.920074
Outcome	Final CDAI	Spearman	0.28866	0.278245	0.920074	-0.55598	0.0253311	0.811965	-0.451811	0.078938	0.920074	-0.151107	0.576419	0.939813	-0.241666	0.367206	0.920074
Outcome	ΔCDAI (fraction)	Spearman	-0.236939	0.376937	0.920074	0.416308	0.108723	0.920074	0.244614	0.361208	0.920074	0.231024	0.38931	0.920074	0.06815	0.801986	0.989217
Outcome	CDAI change (baseline−final)	Spearman	-0.282561	0.28898	0.920074	0.296304	0.265136	0.920074	0.161566	0.549981	0.939813	0.297462	0.263184	0.920074	0.0696315	0.797763	0.989217
Outcome	MID achieved	Wilcoxon	-0.527273	0.100199	0.920074	0.436364	0.170822	0.920074	0.0545455	0.861487	0.989217	0.6	0.0549461	0.920074	-0.2	0.530189	0.939813
Outcome	CDAI 50% response	Wilcoxon	-0.25	0.400468	0.920074	0.25	0.397321	0.920074	0.3125	0.280888	0.920074	0.390625	0.177687	0.920074	0.078125	0.791391	0.989217
Outcome	Low disease activity	Wilcoxon	-0.40625	0.171852	0.920074	0.5625	0.0568538	0.920074	0.640625	0.0270655	0.811965	0.0625	0.829248	0.989217	0.359375	0.22371	0.920074
Outcome	Remission	Wilcoxon	0.384615	0.312614	0.920074	0.0769231	0.838899	0.989217	0.128205	0.729838	0.989217	-0.0769231	0.83585	0.989217	-0.025641	0.945971	0.989217
Demographics	Age	Spearman	-0.00737464	0.978375	0.989217	-0.0230144	0.932579	0.989217	-0.0242128	0.929076	0.989217	-0.0915548	0.73595	0.989217	-0.194509	0.470379	0.920074
Demographics	Hispanic/Latino	Wilcoxon	0.375	0.274739	0.920074	-0.0208333	0.951292	0.989217	0.25	0.455011	0.920074	-0.458333	0.170793	0.920074	0.125	0.713986	0.989217
Demographics	Smoker	Wilcoxon	0.0952381	0.750646	0.989217	0.031746	0.915076	0.989217	0.111111	0.70365	0.989217	-0.0793651	0.785843	0.989217	-0.0793651	0.789781	0.989217
Demographics	Family history of RA	Wilcoxon	0.266667	0.385197	0.920074	0.0333333	0.912987	0.989217	-0.216667	0.469127	0.920074	-0.416667	0.163888	0.920074	-0.333333	0.274518	0.920074
Serology	RF⁺	Wilcoxon	-0.266667	0.385197	0.920074	0.366667	0.229368	0.920074	-0.1	0.738298	0.989217	0.283333	0.343823	0.920074	0.183333	0.547844	0.939813
Serology	ACPA⁺	Wilcoxon	-0.309091	0.335217	0.920074	0.181818	0.568235	0.939813	0.0909091	0.771202	0.989217	-0.0181818	0.953621	0.989217	0.181818	0.568235	0.939813
Medication	Baseline csDMARD	Wilcoxon	-0.09375	0.752538	0.989217	0.40625	0.169	0.920074	0	1	1	0.203125	0.483357	0.920074	0.25	0.397321	0.920074
Medication	Baseline anti-TNF	Wilcoxon	0.181818	0.570811	0.939813	-0.654545	0.0399419	0.920074	-0.254545	0.415502	0.920074	-0.0363636	0.907398	0.989217	-0.363636	0.253743	0.920074
Medication	Final csDMARD	Wilcoxon	-0.4	0.192732	0.920074	0.516667	0.0903202	0.920074	0.133333	0.655975	0.98054	0.133333	0.655975	0.98054	-0.0166667	0.956429	0.989217
Medication	Final anti-TNF	Wilcoxon	0.31746	0.289467	0.920074	-0.238095	0.423834	0.920074	0.238095	0.414993	0.920074	-0.31746	0.277102	0.920074	0.222222	0.455385	0.920074
Baseline disease	SDAI	Spearman	0.313466	0.237108	0.920074	-0.345195	0.190377	0.920074	-0.38957	0.135818	0.920074	0.00603984	0.982289	0.989217	-0.309638	0.243192	0.920074
Baseline disease	DAS28-ESR	Spearman	0.0117734	0.965483	0.989217	0.00592609	0.982622	0.989217	0.143446	0.596115	0.942333	-0.0558686	0.837177	0.989217	0.188153	0.48528	0.920074
Baseline disease	DAS28-CRP	Spearman	0.257542	0.335556	0.920074	-0.160004	0.553894	0.939813	-0.126837	0.63972	0.979163	-0.234044	0.382966	0.920074	-0.202969	0.450899	0.920074
Baseline disease	RAPID3	Spearman	0.154753	0.567142	0.939813	-0.189914	0.481129	0.920074	0.137609	0.611303	0.955161	-0.0400729	0.882858	0.989217	0.143178	0.596811	0.942333
Baseline disease	Swollen joints	Spearman	0.0215139	0.936966	0.989217	-0.168783	0.532053	0.939813	-0.332628	0.208101	0.920074	0.22302	0.406397	0.920074	-0.129201	0.633441	0.979163
Baseline disease	Tender joints	Spearman	0.147851	0.584756	0.942333	-0.114436	0.673023	0.98054	-0.106722	0.694033	0.989217	-0.243174	0.36413	0.920074	-0.199701	0.458374	0.920074
Baseline disease	CRP	Spearman	0.0376943	0.889771	0.989217	-0.0632443	0.816003	0.989217	0.1183	0.662581	0.98054	0.160767	0.551982	0.939813	0.0312501	0.908534	0.989217
Baseline disease	ESR	Spearman	-0.306785	0.247789	0.920074	0.263552	0.323997	0.920074	0.396485	0.128408	0.920074	0.236075	0.37873	0.920074	0.617677	0.010783	0.811965
Baseline disease	Patient global	Spearman	0.114332	0.673304	0.98054	-0.246637	0.357123	0.920074	0.0502743	0.853307	0.989217	0.185862	0.490706	0.920074	0.0508222	0.851725	0.989217
Baseline disease	Physician global	Spearman	0.097621	0.719094	0.989217	-0.210369	0.434198	0.920074	-0.354476	0.17794	0.920074	0.248837	0.352711	0.920074	-0.107488	0.691939	0.989217
Baseline disease	Disease duration	Spearman	0.0338484	0.900963	0.989217	-0.0829652	0.76001	0.989217	0.211395	0.431908	0.920074	-0.164586	0.542447	0.939813	-0.0370381	0.891679	0.989217

### Sheet: Fig_4F_clinical_association
			Mac1	Mac1	Mac1	Mac2	Mac2	Mac2	Mac3	Mac3	Mac3	Mac4	Mac4	Mac4	Mac5	Mac5	Mac5	Mac6	Mac6	Mac6	Mac7	Mac7	Mac7	Mac8	Mac8	Mac8
Variable group	Clinical variable	Test	Effect	P value	Adj. P (BH)	Effect	P value	Adj. P (BH)	Effect	P value	Adj. P (BH)	Effect	P value	Adj. P (BH)	Effect	P value	Adj. P (BH)	Effect	P value	Adj. P (BH)	Effect	P value	Adj. P (BH)	Effect	P value	Adj. P (BH)
Outcome	Responder	Wilcoxon	-0.125	0.714799	0.96899	-0.208333	0.538253	0.96899	-0.416667	0.216956	0.966202	-0.5	0.011412	0.966202	-0.666667	0.0519987	0.966202	-0.166667	0.586214	0.96899	-0.125	0.593566	0.96899	0.291667	0.395603	0.966202
Outcome	Baseline CDAI	Spearman	-0.128604	0.635024	0.96899	-0.0911219	0.737157	0.96899	0.124363	0.646314	0.96899	0.166298	0.538196	0.96899	-0.171702	0.524876	0.96899	-0.325338	0.218853	0.966202	-0.202931	0.450983	0.966202	0.298969	0.260657	0.966202
Outcome	Final CDAI	Spearman	-0.110126	0.684734	0.96899	-0.0956034	0.724687	0.96899	0.274198	0.304095	0.966202	0.455401	0.076295	0.966202	0.341931	0.194882	0.966202	-0.100739	0.710477	0.96899	-0.05613	0.836425	0.96899	-0.0294551	0.913769	0.97561
Outcome	ΔCDAI (fraction)	Spearman	-0.00295424	0.991336	1	-0.00597081	0.982491	0.996329	-0.230576	0.390256	0.966202	-0.411605	0.113188	0.966202	-0.506628	0.0452116	0.966202	-0.0924138	0.733556	0.96899	-0.0431452	0.873942	0.96899	0.211921	0.430736	0.966202
Outcome	CDAI change (baseline−final)	Spearman	-0.180209	0.504221	0.96899	-0.283614	0.287109	0.966202	-0.281483	0.290903	0.966202	-0.411605	0.113188	0.966202	-0.512519	0.0423669	0.966202	-0.273941	0.304567	0.966202	-0.112177	0.679152	0.96899	0.350258	0.183524	0.966202
Outcome	MID achieved	Wilcoxon	-0.0545455	0.86447	0.96899	0.0181818	0.95415	0.978777	-0.163636	0.603734	0.96899	-0.4	0.0302799	0.966202	-0.418182	0.191983	0.966202	-0.0181818	0.949317	0.978777	-0.0545455	0.803144	0.96899	0.163636	0.609931	0.96899
Outcome	CDAI 50% response	Wilcoxon	-0.1875	0.526783	0.96899	-0.15625	0.594032	0.96899	-0.125	0.66887	0.96899	-0.25	0.144127	0.966202	-0.453125	0.127247	0.966202	-0.125	0.637352	0.96899	0.09375	0.643954	0.96899	0.203125	0.494519	0.967537
Outcome	Low disease activity	Wilcoxon	-0.03125	0.915989	0.97561	-0.15625	0.594032	0.96899	-0.125	0.66887	0.96899	-0.25	0.144127	0.966202	-0.421875	0.155645	0.966202	-0.125	0.637352	0.96899	0.09375	0.643954	0.96899	0.078125	0.792747	0.96899
Outcome	Remission	Wilcoxon	-0.0512821	0.892507	0.970703	0.230769	0.538878	0.96899	-0.487179	0.193174	0.966202	-0.153846	0.4829	0.966202	-0.512821	0.177874	0.966202	-0.179487	0.597225	0.96899	-0.230769	0.374492	0.966202	0.487179	0.20089	0.966202
Demographics	Age	Spearman	0.147299	0.586177	0.96899	0.324634	0.21991	0.966202	0.412654	0.11218	0.966202	0.280562	0.292551	0.966202	0.582288	0.0179486	0.966202	0.486246	0.0561624	0.966202	0.354573	0.177813	0.966202	-0.399705	0.125054	0.966202
Demographics	Hispanic/Latino	Wilcoxon	-0.4375	0.200909	0.966202	-0.0833333	0.805541	0.96899	-0.75	0.0262569	0.966202	-0.166667	0.399075	0.966202	0.104167	0.76142	0.96899	-0.291667	0.340803	0.966202	-0.25	0.285813	0.966202	0.5	0.145314	0.966202
Demographics	Smoker	Wilcoxon	-0.0634921	0.831606	0.96899	0.111111	0.706879	0.96899	0.015873	0.957027	0.978777	-0.222222	0.197703	0.966202	-0.126984	0.671545	0.96899	-0.238095	0.372998	0.966202	-0.0793651	0.697874	0.96899	0.0634921	0.832218	0.96899
Demographics	Family history of RA	Wilcoxon	0.283333	0.354421	0.966202	0.466667	0.123232	0.966202	0.0333333	0.912067	0.97561	0.0833333	0.637352	0.96899	0.233333	0.44703	0.966202	0.333333	0.223543	0.966202	-0.0333333	0.873581	0.96899	-0.3	0.328616	0.966202
Serology	RF⁺	Wilcoxon	0.533333	0.0813072	0.966202	0.333333	0.270912	0.966202	0.1	0.740422	0.96899	0.05	0.777297	0.96899	-0.616667	0.0444773	0.966202	0.133333	0.626354	0.96899	0	1	1	-0.35	0.254402	0.966202
Serology	ACPA⁺	Wilcoxon	0.290909	0.362648	0.966202	0.0545455	0.863054	0.96899	-0.127273	0.686436	0.96899	-0.181818	0.324756	0.966202	-0.327273	0.307209	0.966202	-0.127273	0.656356	0.96899	-0.272727	0.212618	0.966202	-0.472727	0.140527	0.966202
Medication	Baseline csDMARD	Wilcoxon	0.15625	0.59789	0.96899	0.375	0.200825	0.966202	-0.34375	0.239526	0.966202	-0.015625	0.927264	0.978777	-0.46875	0.114649	0.966202	0.4375	0.0989602	0.966202	0.15625	0.441125	0.966202	0.0625	0.833514	0.96899
Medication	Baseline anti-TNF	Wilcoxon	-0.181818	0.569385	0.96899	-0.527273	0.0954383	0.966202	0.309091	0.326885	0.966202	0.127273	0.490627	0.966202	0.563636	0.078653	0.966202	-0.381818	0.181926	0.966202	-0.272727	0.212618	0.966202	-0.2	0.532927	0.96899
Medication	Final csDMARD	Wilcoxon	0.0666667	0.827512	0.96899	0.0666667	0.825721	0.96899	-0.233333	0.43951	0.966202	-0.2	0.257899	0.966202	-0.05	0.870568	0.96899	0	1	1	-0.0666667	0.750316	0.96899	0.183333	0.550509	0.96899
Medication	Final anti-TNF	Wilcoxon	-0.253968	0.395008	0.966202	-0.365079	0.216609	0.966202	-0.333333	0.257808	0.966202	0.047619	0.782528	0.96899	0.206349	0.490794	0.966202	-0.015873	0.95264	0.978777	-0.0793651	0.697874	0.96899	0.0952381	0.750646	0.96899
Baseline disease	SDAI	Spearman	-0.0960128	0.723551	0.96899	-0.0835914	0.758249	0.96899	0.110796	0.682909	0.96899	0.209637	0.435835	0.966202	-0.164949	0.541545	0.96899	-0.247537	0.355315	0.966202	-0.163952	0.544025	0.96899	0.222222	0.408122	0.966202
Baseline disease	DAS28-ESR	Spearman	-0.360417	0.170268	0.966202	-0.295555	0.266403	0.966202	-0.311427	0.240336	0.966202	-0.334908	0.204809	0.966202	-0.303388	0.253333	0.966202	-0.369655	0.158781	0.966202	-0.0776613	0.774972	0.96899	0.328183	0.214616	0.966202
Baseline disease	DAS28-CRP	Spearman	-0.127032	0.6392	0.96899	-0.1433	0.596495	0.96899	-0.14673	0.587639	0.96899	-0.0536875	0.843459	0.96899	-0.103093	0.703993	0.96899	-0.313547	0.236981	0.966202	-0.306331	0.248526	0.966202	0.186902	0.48824	0.966202
Baseline disease	RAPID3	Spearman	-0.0473375	0.861797	0.96899	-0.0523216	0.847397	0.96899	0.194929	0.469402	0.966202	0.156179	0.563531	0.96899	0.20354	0.449598	0.966202	-0.0561911	0.836249	0.96899	0.207402	0.440855	0.966202	0.0176861	0.948166	0.978777
Baseline disease	Swollen joints	Spearman	-0.23753	0.375713	0.966202	-0.20768	0.440229	0.966202	-0.0241521	0.929254	0.978777	-0.0206199	0.939581	0.978777	-0.371204	0.156908	0.966202	-0.297813	0.262595	0.966202	-0.12832	0.635777	0.96899	0.409507	0.11522	0.966202
Baseline disease	Tender joints	Spearman	-0.109621	0.686112	0.96899	-0.189905	0.481152	0.966202	-0.0529119	0.845695	0.96899	-0.0955097	0.724947	0.96899	-0.0490723	0.85678	0.96899	-0.369908	0.158475	0.966202	-0.283163	0.287908	0.966202	0.124076	0.64708	0.96899
Baseline disease	CRP	Spearman	-0.284125	0.286204	0.966202	-0.205409	0.445357	0.966202	-0.296268	0.265198	0.966202	0.0834569	0.758627	0.96899	-0.260356	0.330115	0.966202	0.107742	0.691242	0.96899	0.112676	0.677798	0.96899	0.198819	0.460403	0.966202
Baseline disease	ESR	Spearman	-0.236122	0.378633	0.966202	-0.113697	0.675027	0.96899	-0.361635	0.168722	0.966202	-0.131954	0.62616	0.96899	-0.298155	0.26202	0.966202	0.261316	0.328271	0.966202	0.419434	0.105824	0.966202	0.00884957	0.974052	0.993367
Baseline disease	Patient global	Spearman	-0.0901648	0.739828	0.96899	-0.180726	0.502977	0.96899	0.241702	0.367132	0.966202	0.242465	0.365575	0.966202	0.199114	0.459724	0.966202	-0.0499501	0.854244	0.96899	0.228538	0.394576	0.966202	0.0593932	0.827045	0.96899
Baseline disease	Physician global	Spearman	-0.0933895	0.73084	0.96899	-0.0572437	0.833221	0.96899	0.0403478	0.88206	0.96899	0.38819	0.137331	0.966202	-0.4732	0.0641297	0.966202	-0.0444708	0.870099	0.96899	-0.0335387	0.901865	0.97561	0.275322	0.302037	0.966202
Baseline disease	Disease duration	Spearman	-0.24077	0.369038	0.966202	-0.113445	0.675708	0.96899	-0.0329394	0.90361	0.97561	-0.0690268	0.799486	0.96899	0.407953	0.116742	0.966202	-0.211231	0.432272	0.966202	-0.0215726	0.936795	0.978777	0.0456218	0.866764	0.96899
