## Supplemental Table 8 for "Myeloid subpopulations correlate with responsiveness to therapy in a prospective, longitudinal study on RA patients"

### Sheet: CDAI-20_Cell type
Supp Table 8. Comparison of Myeloid Cell Composition Between Reponders and Non-Responders by Cell Type (Tab 1) or Macrophge Subpopulation (Tab2)
	RA01_B	RA02_B	RA04_B	RA05_B	RA06_B	RA07_B	RA08_B	RA09_B	RA10_B	RA11_B	RA12_B	RA13_B	RA14_B	RA15_F_B	RA16_F_B	RA17_B	Responder Average	Non-Responder Average	Odds Ratio (OR)	OR.95.ci.lower	OR.95.ci.upper	masc.p	masc.p.fdr
Subpopulation	Responder	Responder	Responder	Responder	Responder	Responder	Responder	Responder	Responder	Non-Responder	Responder	Responder	Responder	Non-Responder	Non-Responder	Non-Responder
Macrophages	0.486056	0.802902	0.502222	0.834409	0.918033	0.844828	0.538462	0.606742	0.613913	0.931034	0.895522	0.976062	0.8	0.885862	1	1	0.801451	0.965517	0.109873	0.0244451	0.493847	0.00604463	0.0241785
cDC	0.2251	0.140266	0.0311111	0.00215054	0.052459	0.130701	0.230769	0.359551	0.17913	0	0.0597015	0.0100386	0	0.034993	0	0	0.0952011	0	11.9825	1.88316	76.2438	0.0147828	0.0295655
pDC	0.203187	0.0145103	0	0	0.00327869	0	0.0769231	0.011236	0.1	0.0344828	0.0149254	0.000772201	0	0.000469704	0	0	0.00725732	0.000234852	NA	NA	NA	NA	NA
Osteoclast-like	0.0199203	0.0157195	0.466667	0.154839	0.0163934	0.0239155	0	0	0.0852174	0	0	0.011583	0.2	0.0378112	0	0	0.0181569	0	4.96947	0.490006	50.3985	0.179098	0.238797
Proliferating cells	0.0657371	0.0266022	0	0.00860215	0.00983607	0.000556174	0.153846	0.0224719	0.0217391	0.0344828	0.0298507	0.0015444	0	0.0408643	0	0	0.0157876	0.0172414	0.722654	0.0948949	5.50324	0.780117	0.780117

### Sheet: CDAI-20_only_Macs
	RA01_B	RA02_B	RA04_B	RA05_B	RA06_B	RA07_B	RA08_B	RA09_B	RA10_B	RA11_B	RA12_B	RA13_B	RA14_B	RA15_F_B	RA16_F_B	RA17_B	Responder Average	Non-Responder Average	Odds Ratio (OR)	OR.95.ci.lower	OR.95.ci.upper	masc.p	masc.p.fdr
Subpopulation	Responder	Responder	Responder	Responder	Responder	Responder	Responder	Responder	Responder	Non-Responder	Responder	Responder	Responder	Non-Responder	Non-Responder	Non-Responder
Mac1	0.0458167	0.419589	0.128889	0	0.0459016	0.541713	0.0769231	0.157303	0.130435	0	0.119403	0.0146718	0	0.170268	0.111111	0.17757	0.098163	0.140689	1.22913	0.242314	6.23472	0.82036	0.82036
Mac2	0.00796813	0.142684	0.0177778	0	0.0163934	0.0634038	0	0.134831	0.0278261	0	0	0.0003861	0	0.046031	0.111111	0.0186916	0.0121808	0.0323613	0.684942	0.091727	5.11459	0.738262	0.82036
Mac3	0.0438247	0.0616687	0.302222	0	0	0.00889878	0	0.011236	0.14	0	0.0149254	0.0023166	0.1	0.237435	0.111111	0.224299	0.0130807	0.167705	0.188354	0.0192695	1.8411	0.196584	0.360403
Mac4	0	0	0	0	0	0.00444939	0	0	0.00173913	0	0	0.003861	0	0.0122123	0	0.0934579	0	0.00610615	0.0586916	0.0142528	0.241686	0.00528304	0.0581134
Mac5	0.302789	0.125756	0.0488889	0.0623656	0.2	0.184093	0.0769231	0.224719	0.186087	0.655172	0.373134	0.0540541	0.3	0.145373	0.333333	0.46729	0.18509	0.400312	0.361498	0.143205	0.912544	0.0469146	0.148373
Mac6	0.0159363	0.00846433	0	0	0.00327869	0.00723026	0	0.011236	0.00956522	0	0	0.0027027	0	0.077736	0	0.00934579	0.0029907	0.0046729	0.191725	0.0535175	0.686851	0.0539538	0.148373
Mac7	0.0378486	0	0.00444444	0	0	0.000556174	0	0	0.0217391	0	0	0	0	0.145608	0	0	0	0	0.188572	0.00292843	12.1428	0.526086	0.82036
Mac8	0.0318725	0.04474	0	0.772043	0.652459	0.0344828	0.384615	0.0674157	0.0965217	0.275862	0.38806	0.898069	0.4	0.0511977	0.333333	0.00934579	0.240569	0.16353	1.76931	0.213947	14.6319	0.622451	0.82036
