## Supplemental Table 12 for "Myeloid subpopulations correlate with responsiveness to therapy in a prospective, longitudinal study on RA patients"

### Sheet: Responder
Supp Table 12. GO enrichment terms for each cluster from kmeans clustering of responder (tab1) and non-responder (tab2) macrophage genes
Kmeans_Cluster	Number_of_Genes	Significant_FDR	ID	Description	GeneRatio	BgRatio	pvalue	p.adjust	qvalue	geneID	Count
K1	88	FALSE	GO:0001523	retinoid metabolic process	4/72	34/10724	7.43866e-05	0.0816119	0.0760907	ALDH1A1/DHRS4/CRABP2/CYP3A5	4
K1	88	FALSE	GO:0016101	diterpenoid metabolic process	4/72	37/10724	0.000104338	0.0816119	0.0760907	ALDH1A1/DHRS4/CRABP2/CYP3A5	4
K1	88	FALSE	GO:0120254	olefinic compound metabolic process	5/72	75/10724	0.000142016	0.0816119	0.0760907	PTGDS/ALDH1A1/DHRS4/GSTM2/CYP3A5	5
K1	88	FALSE	GO:0006721	terpenoid metabolic process	4/72	44/10724	0.000206994	0.0892142	0.0831787	ALDH1A1/DHRS4/CRABP2/CYP3A5	4
K1	88	FALSE	GO:0042572	retinol metabolic process	3/72	22/10724	0.000407779	0.126073	0.117544	ALDH1A1/DHRS4/CYP3A5	3
K1	88	FALSE	GO:0034776	response to histamine	2/72	5/10724	0.00043877	0.126073	0.117544	AOC1/GABRB2	2
K1	88	FALSE	GO:0006936	muscle contraction	6/72	169/10724	0.000927048	0.201664	0.188021	LMOD3/LARGE1/UTS2/ARHGAP42/PTGER3/GSTM2	6
K1	88	FALSE	GO:0050808	synapse organization	7/72	237/10724	0.00102352	0.201664	0.188021	LARGE1/SEZ6L/CHMP2B/GABRB2/ZDHHC12/ANAPC2/BAIAP2	7
K1	88	FALSE	GO:0099159	regulation of modification of postsynaptic structure	2/72	8/10724	0.00121262	0.201664	0.188021	CHMP2B/BAIAP2	2
K1	88	FALSE	GO:0035107	appendage morphogenesis	4/72	73/10724	0.00143363	0.201664	0.188021	LARGE1/PLXNA2/TMEM107/CRABP2	4
K1	88	FALSE	GO:0035108	limb morphogenesis	4/72	73/10724	0.00143363	0.201664	0.188021	LARGE1/PLXNA2/TMEM107/CRABP2	4
K1	88	FALSE	GO:0021535	cell migration in hindbrain	2/72	9/10724	0.00155231	0.201664	0.188021	PLXNA2/ATP1B2	2
K1	88	FALSE	GO:0040015	negative regulation of multicellular organism growth	2/72	9/10724	0.00155231	0.201664	0.188021	GDF15/SOCS2	2
K1	88	FALSE	GO:0006720	isoprenoid metabolic process	4/72	77/10724	0.00174693	0.201664	0.188021	ALDH1A1/DHRS4/CRABP2/CYP3A5	4
K1	88	FALSE	GO:0035589	G protein-coupled purinergic nucleotide receptor signaling pathway	2/72	10/10724	0.00193197	0.201664	0.188021	P2RY14/GPR171	2
K1	88	FALSE	GO:0042573	retinoic acid metabolic process	2/72	10/10724	0.00193197	0.201664	0.188021	CRABP2/CYP3A5	2
K1	88	FALSE	GO:0010975	regulation of neuron projection development	7/72	266/10724	0.00198856	0.201664	0.188021	PLXNA2/CRABP2/ATP1B2/MYLIP/ANAPC2/BAIAP2/EFNB2	7
K1	88	FALSE	GO:0007268	chemical synaptic transmission	8/72	350/10724	0.00230266	0.201783	0.188132	LARGE1/UTS2/CHMP2B/PRKCG/GABRB2/ZDHHC12/ANAPC2/BAIAP2	8
K1	88	FALSE	GO:0098916	anterograde trans-synaptic signaling	8/72	350/10724	0.00230266	0.201783	0.188132	LARGE1/UTS2/CHMP2B/PRKCG/GABRB2/ZDHHC12/ANAPC2/BAIAP2	8
K1	88	FALSE	GO:1905244	regulation of modification of synaptic structure	2/72	11/10724	0.00235106	0.201783	0.188132	CHMP2B/BAIAP2	2
K2	67	TRUE	GO:0008637	apoptotic mitochondrial changes	6/55	92/10724	6.99109e-06	0.00942362	0.00775229	PLAUR/MMP9/BIK/GZMB/HIP1R/BCL2A1	6
K2	67	TRUE	GO:0010822	positive regulation of mitochondrion organization	5/55	64/10724	1.78542e-05	0.00942362	0.00775229	PLAUR/MMP9/BIK/GZMB/HIP1R	5
K2	67	TRUE	GO:0006954	inflammatory response	12/55	554/10724	1.82746e-05	0.00942362	0.00775229	VNN1/NKG7/MMP9/IL1R2/GHRL/RAB44/CYSLTR1/IL1RL2/IL18R1/GAS5/MMP25/CELA1	12
K2	67	TRUE	GO:0001836	release of cytochrome c from mitochondria	4/55	49/10724	0.000110547	0.0293714	0.0241622	PLAUR/MMP9/BIK/BCL2A1	4
K2	67	TRUE	GO:0002443	leukocyte mediated immunity	8/55	294/10724	0.000115212	0.0293714	0.0241622	IGKC/SH2D1A/NKG7/CD1E/GZMB/RAB44/IGHA1/IL18R1	8
K2	67	TRUE	GO:0045742	positive regulation of epidermal growth factor receptor signaling pathway	3/55	19/10724	0.000116712	0.0293714	0.0241622	PLAUR/MMP9/HIP1R	3
K2	67	TRUE	GO:0002449	lymphocyte mediated immunity	7/55	223/10724	0.000132902	0.0293714	0.0241622	IGKC/SH2D1A/NKG7/CD1E/GZMB/IGHA1/IL18R1	7
K2	67	TRUE	GO:1901186	positive regulation of ERBB signaling pathway	3/55	21/10724	0.000159033	0.030753	0.0252988	PLAUR/MMP9/HIP1R	3
K2	67	TRUE	GO:0090200	positive regulation of release of cytochrome c from mitochondria	3/55	23/10724	0.000210232	0.0361366	0.0297275	PLAUR/MMP9/BIK	3
K2	67	TRUE	GO:2001268	negative regulation of cysteine-type endopeptidase activity involved in apoptotic signaling pathway	2/55	5/10724	0.000255731	0.0395617	0.0325452	PLAUR/MMP9	2
K2	67	FALSE	GO:0060267	positive regulation of respiratory burst	2/55	6/10724	0.000382334	0.0537701	0.0442337	JCHAIN/IGHA1	2
K2	67	FALSE	GO:0002252	immune effector process	9/55	455/10724	0.000459646	0.059256	0.0487467	IGKC/SH2D1A/NKG7/CD1E/GZMB/RAB44/DNAJB9/IGHA1/IL18R1	9
K2	67	FALSE	GO:0001696	gastric acid secretion	2/55	7/10724	0.000533507	0.0609348	0.0501277	GHRL/HIP1R	2
K2	67	FALSE	GO:0010821	regulation of mitochondrion organization	5/55	132/10724	0.000556309	0.0609348	0.0501277	PLAUR/MMP9/BIK/GZMB/HIP1R	5
K2	67	FALSE	GO:0001775	cell activation	12/55	808/10724	0.000658988	0.0609348	0.0501277	VNN1/NKG7/TIGIT/INHBA/EGR3/ADRA2B/BCL11B/RAB44/DNAJB9/KLF5/IL1RL2/IL18R1	12
K2	67	FALSE	GO:0097190	apoptotic signaling pathway	9/55	481/10724	0.000687116	0.0609348	0.0501277	VNN1/INHBA/PLAUR/MMP9/CDIP1/BIK/GZMB/HIP1R/BCL2A1	9
K2	67	FALSE	GO:0033089	positive regulation of T cell differentiation in thymus	2/55	8/10724	0.000709002	0.0609348	0.0501277	VNN1/EGR3	2
K2	67	FALSE	GO:0140507	granzyme-mediated programmed cell death signaling pathway	2/55	8/10724	0.000709002	0.0609348	0.0501277	NKG7/GZMB	2
K2	67	FALSE	GO:0045595	regulation of cell differentiation	13/55	952/10724	0.000836793	0.0681325	0.0560489	VNN1/INHBA/MMP9/EGR3/SPOCK2/ADRA2B/BCL11B/KLF5/LRG1/CYSLTR1/GDF11/IL1RL2/CELA1	13
K2	67	FALSE	GO:0001895	retina homeostasis	3/55	40/10724	0.00110271	0.0852946	0.0701672	IGKC/JCHAIN/IGHA1	3
K3	59	FALSE	GO:0006935	chemotaxis	7/49	276/10724	0.000235943	0.0971655	0.0874661	CMTM2/GPR18/TNFAIP6/S100A8/TREM1/PROK2/PDE4B	7
K3	59	FALSE	GO:0042330	taxis	7/49	276/10724	0.000235943	0.0971655	0.0874661	CMTM2/GPR18/TNFAIP6/S100A8/TREM1/PROK2/PDE4B	7
K3	59	FALSE	GO:0030593	neutrophil chemotaxis	4/49	67/10724	0.000238649	0.0971655	0.0874661	TNFAIP6/S100A8/TREM1/PDE4B	4
K3	59	FALSE	GO:0019432	triglyceride biosynthetic process	3/49	30/10724	0.000333724	0.0971655	0.0874661	GK/LPIN1/DGAT2	3
K3	59	FALSE	GO:0009617	response to bacterium	8/49	405/10724	0.000446869	0.0971655	0.0874661	LITAF/FCGR1A/LY96/ANXA3/S100A8/TREM1/CASP9/PDE4B	8
K3	59	FALSE	GO:0071621	granulocyte chemotaxis	4/49	81/10724	0.000494298	0.0971655	0.0874661	TNFAIP6/S100A8/TREM1/PDE4B	4
K3	59	FALSE	GO:1990266	neutrophil migration	4/49	83/10724	0.000542316	0.0971655	0.0874661	TNFAIP6/S100A8/TREM1/PDE4B	4
K3	59	FALSE	GO:0046460	neutral lipid biosynthetic process	3/49	36/10724	0.000575701	0.0971655	0.0874661	GK/LPIN1/DGAT2	3
K3	59	FALSE	GO:0046463	acylglycerol biosynthetic process	3/49	36/10724	0.000575701	0.0971655	0.0874661	GK/LPIN1/DGAT2	3
K3	59	FALSE	GO:0060231	mesenchymal to epithelial transition	2/49	9/10724	0.000721402	0.109581	0.0986423	LIF/BASP1	2
K3	59	FALSE	GO:0030595	leukocyte chemotaxis	5/49	161/10724	0.000801888	0.110733	0.0996796	GPR18/TNFAIP6/S100A8/TREM1/PDE4B	5
K3	59	FALSE	GO:0003338	metanephros morphogenesis	2/49	10/10724	0.000899123	0.113814	0.102453	LIF/BASP1	2
K3	59	FALSE	GO:0097530	granulocyte migration	4/49	99/10724	0.00105307	0.123047	0.110764	TNFAIP6/S100A8/TREM1/PDE4B	4
K3	59	FALSE	GO:0006071	glycerol metabolic process	2/49	14/10724	0.00179713	0.194988	0.175524	GK/DGAT2	2
K3	59	FALSE	GO:0060326	cell chemotaxis	5/49	198/10724	0.00201203	0.19629	0.176695	GPR18/TNFAIP6/S100A8/TREM1/PDE4B	5
K3	59	FALSE	GO:0002689	negative regulation of leukocyte chemotaxis	2/49	15/10724	0.00206757	0.19629	0.176695	GPR18/TNFAIP6	2
K3	59	FALSE	GO:0019400	alditol metabolic process	2/49	16/10724	0.00235606	0.210521	0.189506	GK/DGAT2	2
K3	59	FALSE	GO:0006641	triglyceride metabolic process	3/49	62/10724	0.00280587	0.236784	0.213147	GK/LPIN1/DGAT2	3
K3	59	FALSE	GO:0061098	positive regulation of protein tyrosine kinase activity	2/49	18/10724	0.00298652	0.238764	0.21493	FCGR1A/CASS4	2
K3	59	FALSE	GO:0032496	response to lipopolysaccharide	5/49	226/10724	0.00356605	0.270842	0.243805	LITAF/LY96/S100A8/CASP9/PDE4B	5
K4	105	TRUE	GO:0002181	cytoplasmic translation	9/97	145/10724	6.12785e-06	0.0142656	0.0135522	RPL31/RPL37A/RPS29/RPL38/RPS16/RPL13A/RPL27A/RPS14/FAU	9
K4	105	FALSE	GO:0032611	interleukin-1 beta production	5/97	77/10724	0.000644706	0.256147	0.243337	CCR7/F2R/SERPINB1/IFNG/TYROBP	5
K4	105	FALSE	GO:0032651	regulation of interleukin-1 beta production	5/97	77/10724	0.000644706	0.256147	0.243337	CCR7/F2R/SERPINB1/IFNG/TYROBP	5
K4	105	FALSE	GO:0035581	sequestering of extracellular ligand from receptor	2/97	5/10724	0.00079553	0.256147	0.243337	FBN2/GREM1	2
K4	105	FALSE	GO:0120034	positive regulation of plasma membrane bounded cell projection assembly	5/97	84/10724	0.000958509	0.256147	0.243337	CCR7/NDEL1/MIEN1/PLCE1/EPS8L2	5
K4	105	FALSE	GO:0043281	regulation of cysteine-type endopeptidase activity involved in apoptotic process	6/97	128/10724	0.00104677	0.256147	0.243337	F2R/CRADD/FNIP1/PRR7/EIF2AK3/NKX3-1	6
K4	105	FALSE	GO:0032612	interleukin-1 production	5/97	88/10724	0.00118228	0.256147	0.243337	CCR7/F2R/SERPINB1/IFNG/TYROBP	5
K4	105	FALSE	GO:0032652	regulation of interleukin-1 production	5/97	88/10724	0.00118228	0.256147	0.243337	CCR7/F2R/SERPINB1/IFNG/TYROBP	5
K4	105	FALSE	GO:0043280	positive regulation of cysteine-type endopeptidase activity involved in apoptotic process	5/97	88/10724	0.00118228	0.256147	0.243337	F2R/CRADD/PRR7/EIF2AK3/NKX3-1	5
K4	105	FALSE	GO:0060346	bone trabecula formation	2/97	6/10724	0.00118626	0.256147	0.243337	FBN2/GREM1	2
K4	105	FALSE	GO:0006919	activation of cysteine-type endopeptidase activity involved in apoptotic process	4/97	55/10724	0.00150709	0.256147	0.243337	F2R/CRADD/EIF2AK3/NKX3-1	4
K4	105	FALSE	GO:0052548	regulation of endopeptidase activity	7/97	190/10724	0.00164514	0.256147	0.243337	F2R/CRADD/SERPINB1/FNIP1/PRR7/EIF2AK3/NKX3-1	7
K4	105	FALSE	GO:1900115	extracellular regulation of signal transduction	2/97	7/10724	0.00165098	0.256147	0.243337	FBN2/GREM1	2
K4	105	FALSE	GO:1900116	extracellular negative regulation of signal transduction	2/97	7/10724	0.00165098	0.256147	0.243337	FBN2/GREM1	2
K4	105	FALSE	GO:0051897	positive regulation of phosphatidylinositol 3-kinase/protein kinase B signal transduction	5/97	97/10724	0.00182471	0.256147	0.243337	CCR7/F2R/RASD2/NKX3-1/HCST	5
K4	105	FALSE	GO:2001056	positive regulation of cysteine-type endopeptidase activity	5/97	101/10724	0.00218006	0.256147	0.243337	F2R/CRADD/PRR7/EIF2AK3/NKX3-1	5
K4	105	FALSE	GO:0019852	L-ascorbic acid metabolic process	2/97	8/10724	0.00218835	0.256147	0.243337	SLC2A3/GSTO2	2
K4	105	FALSE	GO:0061430	bone trabecula morphogenesis	2/97	8/10724	0.00218835	0.256147	0.243337	FBN2/GREM1	2
K4	105	FALSE	GO:1901334	lactone metabolic process	2/97	8/10724	0.00218835	0.256147	0.243337	SLC2A3/GSTO2	2
K4	105	FALSE	GO:2000116	regulation of cysteine-type endopeptidase activity	6/97	148/10724	0.00220058	0.256147	0.243337	F2R/CRADD/FNIP1/PRR7/EIF2AK3/NKX3-1	6

### Sheet: Non-responder
Kmeans_Cluster	Number_of_Genes	Significant_FDR	ID	Description	GeneRatio	BgRatio	pvalue	p.adjust	qvalue	geneID	Count
K1	51	FALSE	GO:0014049	positive regulation of glutamate secretion	2/43	7/10724	0.00032563	0.229243	0.20806	GABBR1/P2RX7	2
K1	51	FALSE	GO:0014051	gamma-aminobutyric acid secretion	2/43	7/10724	0.00032563	0.229243	0.20806	GABBR1/P2RX7	2
K1	51	FALSE	GO:0014048	regulation of glutamate secretion	2/43	10/10724	0.000692463	0.243747	0.221224	GABBR1/P2RX7	2
K1	51	FALSE	GO:0015812	gamma-aminobutyric acid transport	2/43	10/10724	0.000692463	0.243747	0.221224	GABBR1/P2RX7	2
K1	51	FALSE	GO:0060078	regulation of postsynaptic membrane potential	3/43	50/10724	0.0010322	0.290667	0.263808	PRKAR1B/GABBR1/P2RX7	3
K1	51	FALSE	GO:0014047	glutamate secretion	2/43	14/10724	0.00138612	0.320885	0.291234	GABBR1/P2RX7	2
K1	51	FALSE	GO:0051957	positive regulation of amino acid transport	2/43	15/10724	0.00159531	0.320885	0.291234	GABBR1/P2RX7	2
K1	51	FALSE	GO:0031589	cell-substrate adhesion	5/43	222/10724	0.00184339	0.324436	0.294457	KANK1/DISC1/GCNT2/CDK6/MYO1G	5
K1	51	FALSE	GO:0010608	post-transcriptional regulation of gene expression	7/43	458/10724	0.00209907	0.328388	0.298044	TBRG4/GCNT2/FTO/TENT5A/ZC3H7B/NSUN5/GEMIN5	7
K1	51	FALSE	GO:0010810	regulation of cell-substrate adhesion	4/43	143/10724	0.00249911	0.340336	0.308888	KANK1/DISC1/GCNT2/CDK6	4
K1	51	FALSE	GO:0003016	respiratory system process	2/43	21/10724	0.00314231	0.340336	0.308888	FTO/CCBE1	2
K1	51	FALSE	GO:0046717	acid secretion	2/43	21/10724	0.00314231	0.340336	0.308888	GABBR1/P2RX7	2
K1	51	FALSE	GO:0051954	positive regulation of amine transport	2/43	21/10724	0.00314231	0.340336	0.308888	GABBR1/P2RX7	2
K1	51	FALSE	GO:0046364	monosaccharide biosynthetic process	3/43	77/10724	0.00357352	0.341788	0.310205	CHST12/GPI/SLC35B4	3
K1	51	FALSE	GO:0051955	regulation of amino acid transport	2/43	23/10724	0.00376655	0.341788	0.310205	GABBR1/P2RX7	2
K1	51	FALSE	GO:0051602	response to electrical stimulus	2/43	25/10724	0.00444365	0.341788	0.310205	DISC1/P2RX7	2
K1	51	FALSE	GO:0032892	positive regulation of organic acid transport	2/43	28/10724	0.00555655	0.341788	0.310205	GABBR1/P2RX7	2
K1	51	FALSE	GO:0030501	positive regulation of bone mineralization	2/43	29/10724	0.00595303	0.341788	0.310205	TENT5A/P2RX7	2
K1	51	FALSE	GO:0002456	T cell mediated immunity	3/43	96/10724	0.00662157	0.341788	0.310205	RIPK3/MYO1G/P2RX7	3
K1	51	FALSE	GO:0070232	regulation of T cell apoptotic process	2/43	31/10724	0.00678365	0.341788	0.310205	RIPK3/P2RX7	2
K2	61	FALSE	GO:0060346	bone trabecula formation	2/54	6/10724	0.000368523	0.270631	0.254784	COL1A1/THBS3	2
K2	61	FALSE	GO:0001501	skeletal system development	7/54	274/10724	0.000417318	0.270631	0.254784	COL1A1/ITGB8/PRELP/THBS3/PRPSAP2/NFIA/ANKH	7
K2	61	FALSE	GO:0061430	bone trabecula morphogenesis	2/54	8/10724	0.000683476	0.295489	0.278187	COL1A1/THBS3	2
K2	61	FALSE	GO:0051216	cartilage development	4/54	104/10724	0.00181955	0.447233	0.421045	COL1A1/ITGB8/THBS3/NFIA	4
K2	61	FALSE	GO:0034505	tooth mineralization	2/54	13/10724	0.00187347	0.447233	0.421045	COL1A1/ANKH	2
K2	61	FALSE	GO:0060343	trabecula formation	2/54	14/10724	0.00217867	0.447233	0.421045	COL1A1/THBS3	2
K2	61	FALSE	GO:0060351	cartilage development involved in endochondral bone morphogenesis	2/54	16/10724	0.0028545	0.447233	0.421045	COL1A1/THBS3	2
K2	61	FALSE	GO:0035020	regulation of Rac protein signal transduction	2/54	18/10724	0.00361611	0.447233	0.421045	AUTS2/SSX2IP	2
K2	61	FALSE	GO:1905477	positive regulation of protein localization to membrane	3/54	79/10724	0.0072874	0.447233	0.421045	SPTBN1/ATP2B4/TCAF1	3
K2	61	FALSE	GO:0032964	collagen biosynthetic process	2/54	26/10724	0.00748612	0.447233	0.421045	COL1A1/PCOLCE	2
K2	61	FALSE	GO:0000226	microtubule cytoskeleton organization	7/54	457/10724	0.00762859	0.447233	0.421045	NAV1/JHY/MAP1A/XPO1/MAP7D3/SSX2IP/TUBGCP5	7
K2	61	FALSE	GO:0061448	connective tissue development	4/54	156/10724	0.00775125	0.447233	0.421045	COL1A1/ITGB8/THBS3/NFIA	4
K2	61	FALSE	GO:0007010	cytoskeleton organization	11/54	994/10724	0.00955526	0.447233	0.421045	SPTBN1/ZMYM4/NAV1/JHY/ENAH/MAP1A/XPO1/AUTS2/MAP7D3/SSX2IP/TUBGCP5	11
K2	61	FALSE	GO:0061383	trabecula morphogenesis	2/54	30/10724	0.00989204	0.447233	0.421045	COL1A1/THBS3	2
K2	61	FALSE	GO:0060350	endochondral bone morphogenesis	2/54	31/10724	0.0105404	0.447233	0.421045	COL1A1/THBS3	2
K2	61	FALSE	GO:0031214	biomineral tissue development	3/54	94/10724	0.011717	0.447233	0.421045	COL1A1/CLEC3B/ANKH	3
K2	61	FALSE	GO:0043244	regulation of protein-containing complex disassembly	3/54	97/10724	0.0127527	0.447233	0.421045	SPTBN1/MAP1A/SHFL	3
K2	61	FALSE	GO:0007017	microtubule-based process	8/54	632/10724	0.0131013	0.447233	0.421045	NAV1/JHY/MAP1A/ATP2B4/XPO1/MAP7D3/SSX2IP/TUBGCP5	8
K2	61	FALSE	GO:0016601	Rac protein signal transduction	2/54	37/10724	0.0148091	0.447233	0.421045	AUTS2/SSX2IP	2
K2	61	FALSE	GO:0031109	microtubule polymerization or depolymerization	3/54	104/10724	0.0153684	0.447233	0.421045	MAP1A/MAP7D3/TUBGCP5	3
K3	51	TRUE	GO:0009615	response to virus	24/50	333/10724	1.65829e-23	2.25528e-20	1.93758e-20	OAS3/USP18/IFIT1/MX1/OAS1/RSAD2/ISG15/OAS2/IFI44L/IFI44/IFIH1/IRF7/LGALS9/STAT2/PML/IFIT3/IFITM3/HERC5/EIF2AK2/DDX60/IFI6/NT5C3A/TRIM22/OASL	24
K3	51	TRUE	GO:0051607	defense response to virus	22/50	260/10724	5.76113e-23	2.61171e-20	2.24381e-20	OAS3/USP18/IFIT1/MX1/OAS1/RSAD2/ISG15/OAS2/IFI44L/IFIH1/IRF7/STAT2/PML/IFIT3/IFITM3/HERC5/EIF2AK2/DDX60/IFI6/NT5C3A/TRIM22/OASL	22
K3	51	TRUE	GO:0140546	defense response to symbiont	22/50	260/10724	5.76113e-23	2.61171e-20	2.24381e-20	OAS3/USP18/IFIT1/MX1/OAS1/RSAD2/ISG15/OAS2/IFI44L/IFIH1/IRF7/STAT2/PML/IFIT3/IFITM3/HERC5/EIF2AK2/DDX60/IFI6/NT5C3A/TRIM22/OASL	22
K3	51	TRUE	GO:0098542	defense response to other organism	27/50	802/10724	5.31323e-18	1.8065e-15	1.55202e-15	OAS3/USP18/IFIT1/MX1/OAS1/RSAD2/ISG15/OAS2/IFI44L/IFIH1/IRF7/LGALS9/STAT2/PML/IFIT3/IFITM3/HERC5/EIF2AK2/DDX60/IFI6/SAMD9/NT5C3A/GBP4/TRIM22/IFI35/OASL/NAGK	27
K3	51	TRUE	GO:0045087	innate immune response	25/50	654/10724	8.14589e-18	2.21568e-15	1.90357e-15	OAS3/USP18/IFIT1/MX1/OAS1/RSAD2/ISG15/OAS2/IFIH1/IRF7/LGALS9/STAT2/PML/IFIT3/IFITM3/HERC5/EIF2AK2/DDX60/IFI6/SAMD9/GBP4/TRIM22/IFI35/OASL/NAGK	25
K3	51	TRUE	GO:1903900	regulation of viral life cycle	14/50	112/10724	5.46639e-17	1.23905e-14	1.06451e-14	OAS3/IFIT1/MX1/OAS1/RSAD2/ISG15/OAS2/IFIH1/LGALS9/IFITM3/EIF2AK2/LY6E/TRIM22/OASL	14
K3	51	TRUE	GO:0045071	negative regulation of viral genome replication	11/50	47/10724	1.07263e-16	2.08397e-14	1.79041e-14	OAS3/IFIT1/MX1/OAS1/RSAD2/ISG15/OAS2/IFIH1/IFITM3/EIF2AK2/OASL	11
K3	51	TRUE	GO:0048525	negative regulation of viral process	12/50	73/10724	3.80502e-16	6.46854e-14	5.55733e-14	OAS3/IFIT1/MX1/OAS1/RSAD2/ISG15/OAS2/IFIH1/IFITM3/EIF2AK2/LY6E/OASL	12
K3	51	TRUE	GO:0050792	regulation of viral process	14/50	133/10724	6.51482e-16	9.84462e-14	8.45784e-14	OAS3/IFIT1/MX1/OAS1/RSAD2/ISG15/OAS2/IFIH1/LGALS9/IFITM3/EIF2AK2/LY6E/TRIM22/OASL	14
K3	51	TRUE	GO:0034340	response to type I interferon	11/50	64/10724	4.32578e-15	5.88306e-13	5.05434e-13	OAS3/USP18/IFIT1/MX1/OAS1/ISG15/OAS2/IFIH1/IRF7/STAT2/IFITM3	11
K3	51	TRUE	GO:0045069	regulation of viral genome replication	11/50	73/10724	2.00855e-14	2.4833e-12	2.13348e-12	OAS3/IFIT1/MX1/OAS1/RSAD2/ISG15/OAS2/IFIH1/IFITM3/EIF2AK2/OASL	11
K3	51	TRUE	GO:0071357	cellular response to type I interferon	10/50	58/10724	8.24549e-14	9.34489e-12	8.02851e-12	OAS3/USP18/IFIT1/OAS1/ISG15/OAS2/IFIH1/IRF7/STAT2/IFITM3	10
K3	51	TRUE	GO:0019079	viral genome replication	11/50	113/10724	2.86885e-12	3.00126e-10	2.57848e-10	OAS3/IFIT1/MX1/OAS1/RSAD2/ISG15/OAS2/IFIH1/IFITM3/EIF2AK2/OASL	11
K3	51	TRUE	GO:0060337	type I interferon-mediated signaling pathway	9/50	57/10724	3.70653e-12	3.60063e-10	3.09342e-10	OAS3/USP18/OAS1/ISG15/OAS2/IFIH1/IRF7/STAT2/IFITM3	9
K3	51	TRUE	GO:0019058	viral life cycle	14/50	250/10724	4.3264e-12	3.92261e-10	3.37004e-10	OAS3/IFIT1/MX1/OAS1/RSAD2/ISG15/OAS2/IFIH1/LGALS9/IFITM3/EIF2AK2/LY6E/TRIM22/OASL	14
K3	51	TRUE	GO:0002831	regulation of response to biotic stimulus	16/50	392/10724	1.18398e-11	1.00638e-09	8.64614e-10	OAS3/USP18/OAS1/RSAD2/ISG15/IFIH1/IRF7/LGALS9/STAT2/HERC5/EIF2AK2/DDX60/TRIM22/IFI35/OASL/NAGK	16
K3	51	TRUE	GO:0016032	viral process	15/50	347/10724	2.65971e-11	2.12777e-09	1.82803e-09	OAS3/IFIT1/MX1/OAS1/RSAD2/ISG15/OAS2/IFIH1/IRF7/LGALS9/IFITM3/EIF2AK2/LY6E/TRIM22/OASL	15
K3	51	TRUE	GO:0140888	interferon-mediated signaling pathway	9/50	74/10724	4.29352e-11	3.24399e-09	2.78702e-09	OAS3/USP18/OAS1/ISG15/OAS2/IFIH1/IRF7/STAT2/IFITM3	9
K3	51	TRUE	GO:0045088	regulation of innate immune response	14/50	330/10724	1.78791e-10	1.27977e-08	1.09949e-08	OAS3/USP18/OAS1/RSAD2/ISG15/IFIH1/IRF7/LGALS9/STAT2/EIF2AK2/DDX60/IFI35/OASL/NAGK	14
K3	51	TRUE	GO:0034097	response to cytokine	18/50	636/10724	1.9614e-10	1.33375e-08	1.14587e-08	OAS3/USP18/IFIT1/MX1/OAS1/ISG15/OAS2/IFIH1/IRF7/LGALS9/STAT2/XAF1/PML/IFITM3/EIF2AK2/PNPT1/GBP4/OASL	18
